# The effect of type 2 diabetes genetic predisposition on non-cardiovascular comorbidities

**DOI:** 10.1101/2025.05.05.25326966

**Authors:** Ana Luiza Arruda, Ozvan Bocher, Henry J. Taylor, Davis Cammann, Satoshi Yoshiji, Xianyong Yin, Chi Zhao, Jingchun Chen, Alexis C. Wood, Ken Suzuki, Josep M. Mercader, Cassandra N. Spracklen, James B. Meigs, Marijana Vujkovic, George Davey Smith, Jerome I. Rotter, Benjamin F. Voight, Andrew P. Morris, Eleftheria Zeggini

## Abstract

Type 2 diabetes (T2D) is epidemiologically associated with a wide range of non-cardiovascular comorbidities, yet their shared etiology has not been fully elucidated. Leveraging eight non-overlapping mechanistic clusters of T2D genetic profiles, each representing distinct biological pathways, we investigate putative causal links between cluster-stratified T2D genetic predisposition and 21 non-cardiovascular comorbidities. Most of the identified putative causal effects are driven by distinct T2D genetic clusters. For example, the risk-increasing effects of T2D genetic predisposition on cataracts and erectile dysfunction are primarily attributed to obesity and glucose regulation mechanisms, respectively. When surveyed in populations across the globe, we observe opposing effect directions for depression, asthma and chronic obstructive pulmonary disease between populations. We identify a putative causal link between T2D genetic predisposition and osteoarthritis. To underscore the translational potential of our findings, we intersect high-confidence effector genes for osteoarthritis with targets of T2D-approved drugs and identify metformin as a potential candidate for drug repurposing in osteoarthritis.
