## Supplemental Table 9 for "The effect of type 2 diabetes genetic predisposition on non-cardiovascular comorbidities"

### Sheet: Sheet1
Supplemental Table 9: Sample size of each genetic similarity group type 2 diabetes GWAS meta-analysis from T2DGGI consortium.
Genetic ancestry group	Number of cases	Number of controls
AFR	50251	103909
EAS	88109	339395
EUR	242283	1569734
HIS	29375	59368
SAS	16832	33767
