## Supplemental Table 10 for "The effect of type 2 diabetes genetic predisposition on non-cardiovascular comorbidities"

### Sheet: Sheet1
Supplemental Table 10: Overview of cardiometabolic traits that are potential confounders of the effects of genetic predisposition to type 2 diabetes, including sample size, genetic similarity group information and reference of the publication.
Trait	Genetic ancestry group	Sample size	PMID
Body fat percentage	EUR	331117	Neale lab
Body mass index (Body mass index (Body mass index (BMI)))	EUR	806834	30124842
Body mass index	EAS	163835	35773277
Glucose levels	EUR	140595	33402679
Fasting insulin	EUR	98210	33402679
Glucose levels	EAS	133336	34594039
Gluteofemoral adipose tissue volume	EUR	38960	35773277
HDL	EUR	1320016	34887591
HDL	AFR	99432	34887591
HDL	EAS	146492	34887591
HDL	AMR	48057	34887591
HDL	SAS	40963	34887591
Proinsulin	EUR	45861	36693378
Random glucose	EUR	476326	37679419
Subcutaneos adipose tissue volume	EUR	38960	35773277
Triglycerides	EUR	1320016	34887591
Triglycerides	AFR	99432	34887591
Triglycerides	EAS	146492	34887591
Triglycerides	AMR	48057	34887591
Triglycerides	SAS	40963	34887591
Visceral adipose tissue volume	EUR	38960	35773277
Waist-to-hip ratio	EUR	697734	30239722
