## Supplemental Table 11 for "The effect of type 2 diabetes genetic predisposition on non-cardiovascular comorbidities"

### Sheet: Sheet6
Supplemental Table 11: Number of type 2 diabetes genetic instrumental variables (IVs) for each mechanistic cluster using different approaches to select IVs employed as sensitivity analysis for the Mendelian randomization analysis.
	All T2DGGI risk variants	One variant per T2DGGI locus	Cluster-specific clumping
			AFR	AMR	EAS	EUR	SAS
All	1289	611	29	22	138	315	8
Beta cell +PI	91	45	8	10	26	50	5
Beta cell -PI	89	45	4	5	28	51	1
Body fat	273	110	5	2	34	110	0
Lipodystrophy	45	29	2	0	6	35	0
Liver/lipid metabolism	3	2	0	0	0	3	0
Metabolic syndrome	166	85	6	5	24	89	2
Obesity	233	154	3	2	19	123	0
Residual glycaemic	389	141	9	5	65	136	0
AFR = African similarity group as per 1000 Genomes Project
AMR = Admixed American similarity group as per 1000 Genomes Project
EAS = East Asians similarity group as per 1000 Genomes Project
EUR = European similarity group as per 1000 Genomes Project
SAS = South Asian similarity group as per 1000 Genomes Project

### Sheet: EUR
Cluster	All	One per loci	Clumped	Cluster-wise clumped
Full	1289	611	315	315
Beta cell +PI	91	45	36	50
Beta cell –PI	89	45	32	51
Body fat	273	110	43	110
Lipodystrophy	45	29	23	35
Liver/lipid metabolism	3	2	3	3
Metabolic syndrome	166	85	47	89
Obesity	233	154	76	123
Residual glycaemic	389	141	55	136
