## Supplemental Table 13 for "The effect of type 2 diabetes genetic predisposition on non-cardiovascular comorbidities"

### Sheet: results_directionality_test
Supplemental Table 13: Results of the directionality test for Mendelian randomization results using cluster-stratified genetic predisposition to type 2 diabetes as the exposure and non-cardiovascular comorbidities as the outcome.
exposure	outcome	cluster	ancestry	correct_causal_direction
Alzheimer's disease	Type 2 diabetes	All	EUR	TRUE
Bipolar disorder	Type 2 diabetes	All	EUR	TRUE
Osteoporosis	Type 2 diabetes	All	EAS	TRUE
Schizophrenia	Type 2 diabetes	All	EAS	TRUE
Type 2 diabetes	AD_Clinical	Body fat	EUR	TRUE
Type 2 diabetes	Attention-deficit/hyperactivity disorder	All	EUR	TRUE
Type 2 diabetes	Attention-deficit/hyperactivity disorder	Body fat	EUR	TRUE
Type 2 diabetes	Attention-deficit/hyperactivity disorder	Obesity	EUR	TRUE
Type 2 diabetes	Attention-deficit/hyperactivity disorder	Metabolic syndrome	EUR	TRUE
Type 2 diabetes	Anorexia nervosa	All	EUR	TRUE
Type 2 diabetes	Asthma	All	EAS	TRUE
Type 2 diabetes	Asthma	Residual glycaemic	EAS	TRUE
Type 2 diabetes	Asthma	Beta cell -PI	EAS	TRUE
Type 2 diabetes	Asthma	Beta cell +PI	EAS	TRUE
Type 2 diabetes	Asthma	All	EUR	TRUE
Type 2 diabetes	Asthma	Obesity	EUR	TRUE
Type 2 diabetes	Asthma	Residual glycaemic	EUR	TRUE
Type 2 diabetes	Asthma	All	SAS	TRUE
Type 2 diabetes	Chronic back pain	Obesity	EUR	TRUE
Type 2 diabetes	Cataracts	All	EUR	TRUE
Type 2 diabetes	Cataracts	Obesity	EUR	TRUE
Type 2 diabetes	Chronic obstructive pulmonary disease	All	AMR	TRUE
Type 2 diabetes	Chronic obstructive pulmonary disease	All	EUR	TRUE
Type 2 diabetes	Chronic obstructive pulmonary disease	Body fat	EUR	TRUE
Type 2 diabetes	Chronic obstructive pulmonary disease	Obesity	EUR	TRUE
Type 2 diabetes	Chronic obstructive pulmonary disease	Beta cell +PI	EUR	TRUE
Type 2 diabetes	Carpal tunnel syndrome	All	EUR	FALSE
Type 2 diabetes	Carpal tunnel syndrome	Body fat	EUR	TRUE
Type 2 diabetes	Carpal tunnel syndrome	Obesity	EUR	TRUE
Type 2 diabetes	Carpal tunnel syndrome	Metabolic syndrome	EUR	TRUE
Type 2 diabetes	Carpal tunnel syndrome	Residual glycaemic	EUR	TRUE
Type 2 diabetes	Carpal tunnel syndrome	Lipodystrophy	EUR	TRUE
Type 2 diabetes	Depression	All	EAS	TRUE
Type 2 diabetes	Depression	Obesity	EAS	TRUE
Type 2 diabetes	Depression	Body fat	EUR	TRUE
Type 2 diabetes	Depression	Obesity	EUR	TRUE
Type 2 diabetes	Erectile dysfunction	All	EUR	TRUE
Type 2 diabetes	Erectile dysfunction	Residual glycaemic	EUR	TRUE
Type 2 diabetes	Erectile dysfunction	Beta cell +PI	EUR	TRUE
Type 2 diabetes	Glaucoma	All	EUR	TRUE
Type 2 diabetes	Glaucoma	Residual glycaemic	EUR	TRUE
Type 2 diabetes	Glaucoma	Beta cell +PI	EUR	TRUE
Type 2 diabetes	Osteoarthritis	All	EUR	TRUE
Type 2 diabetes	Osteoarthritis	Obesity	EUR	TRUE
Type 2 diabetes	Osteoarthritis	Beta cell -PI	EUR	TRUE
Type 2 diabetes	Osteoarthritis	Beta cell +PI	EUR	TRUE
Type 2 diabetes	Obsessive compulsory disorder	All	EUR	FALSE
Type 2 diabetes	Obsessive compulsory disorder	Obesity	EUR	FALSE
Type 2 diabetes	Obsessive compulsory disorder	Residual glycaemic	EUR	FALSE
Type 2 diabetes	Osteoporosis	All	EAS	TRUE
Type 2 diabetes	Osteoporosis	Obesity	EAS	TRUE
Type 2 diabetes	Osteoporosis	All	EUR	TRUE
Type 2 diabetes	Osteoporosis	Obesity	EUR	TRUE
Type 2 diabetes	Osteoporosis	Metabolic syndrome	EUR	TRUE
Type 2 diabetes	Osteoporosis	Beta cell +PI	EUR	TRUE
Type 2 diabetes	Polycystic ovary syndrome	All	EUR	TRUE
Type 2 diabetes	Polycystic ovary syndrome	Obesity	EUR	TRUE
Type 2 diabetes	Rheumatoid arthritis	All	EAS	TRUE
Type 2 diabetes	Rheumatoid arthritis	Lipodystrophy	EAS	TRUE
