## Supplemental Table 14 for "The effect of type 2 diabetes genetic predisposition on non-cardiovascular comorbidities"

### Sheet: All_MRClust_Results
Supplemental Table 14: Results (FDR < 5%) of the MR-Clust method.
Outcome	Exposure	Method	nsnp	beta	standard_error	odds_ratio	ci_lower	ci_upper	p_value	MR-Clust cluster	Ancestry	Comorbidity Class	FDR
Carpal tunnel syndrome	Type 2 diabetes	Inverse variance weighted	35	0.859017	0.0395306	2.36084	2.28336	2.43832	1.05862e-104	2	EUR	Musculoskeletal	1.69379e-103
Carpal tunnel syndrome	Type 2 diabetes	Inverse variance weighted	16	0.242484	0.0258699	1.27441	1.22371	1.32512	7.03728e-21	3	EUR	Musculoskeletal	1.50129e-20
Carpal tunnel syndrome	Type 2 diabetes	Inverse variance weighted	8	-0.437842	0.0794351	0.645428	0.489735	0.801121	3.54897e-08	1	EUR	Musculoskeletal	4.20619e-08
Osteoarthritis	Type 2 diabetes	Inverse variance weighted	8	0.268517	0.0326844	1.30802	1.24396	1.37208	2.11394e-16	1	EUR	Musculoskeletal	3.56032e-16
Osteoarthritis	Type 2 diabetes	Inverse variance weighted	19	-0.304864	0.0340095	0.737224	0.670565	0.803882	3.12884e-19	2	EUR	Musculoskeletal	6.25768e-19
Osteoarthritis	Type 2 diabetes	Inverse variance weighted	10	0.723184	0.051604	2.06098	1.95984	2.16213	1.27816e-44	3	EUR	Musculoskeletal	4.54458e-44
Rheumatoid arthritis	Type 2 diabetes	Inverse variance weighted	8	-2.35906	0.239476	0.0945093	-0.374863	0.563882	6.79172e-23	2	EAS	Musculoskeletal	1.55239e-22
Rheumatoid arthritis	Type 2 diabetes	Inverse variance weighted	387	-0.313484	0.0215008	0.730896	0.688754	0.773037	3.75714e-48	2	EUR	Musculoskeletal	1.71755e-47
Rheumatoid arthritis	Type 2 diabetes	Inverse variance weighted	11	1.62796	0.212952	5.09349	4.6761	5.51088	2.09378e-14	1	EUR	Musculoskeletal	3.04549e-14
Rheumatoid arthritis	Type 2 diabetes	Inverse variance weighted	6	-2.17319	0.194113	0.113814	-0.266648	0.494276	4.29117e-29	3	EUR	Musculoskeletal	1.14431e-28
Attention deficit disorder	Type 2 diabetes	Inverse variance weighted	75	1.03462	0.0402907	2.81403	2.73506	2.893	2.0139e-145	1	EUR	Neuropsychiatric	6.44449e-144
Alzheimer's disease	Type 2 diabetes	Inverse variance weighted	5	-0.884409	0.207883	0.412958	0.0055073	0.820409	2.09651e-05	1	EUR	Neuropsychiatric	2.09651e-05
Alzheimer's disease	Type 2 diabetes	Inverse variance weighted	10	0.548505	0.121622	1.73066	1.49229	1.96904	6.48514e-06	2	EUR	Neuropsychiatric	6.91748e-06
Anorexia	Type 2 diabetes	Inverse variance weighted	16	-1.4618	0.114706	0.231819	0.0069947	0.456643	3.37289e-37	2	EUR	Neuropsychiatric	1.07932e-36
Glaucoma	Type 2 diabetes	Inverse variance weighted	11	2.098	0.136177	8.14984	7.88293	8.41674	1.48184e-53	5	EUR	Eye Conditions	7.90315e-53
Glaucoma	Type 2 diabetes	Inverse variance weighted	6	-2.28898	0.158697	0.10137	-0.209676	0.412417	3.67941e-47	1	EUR	Eye Conditions	1.47176e-46
Glaucoma	Type 2 diabetes	Inverse variance weighted	5	0.743985	0.0967119	2.1043	1.91475	2.29386	1.43956e-14	2	EUR	Eye Conditions	2.19362e-14
Cataracts	Type 2 diabetes	Inverse variance weighted	8	0.868396	0.0727982	2.38308	2.2404	2.52577	8.37668e-33	1	EUR	Eye Conditions	2.43685e-32
Cataracts	Type 2 diabetes	Inverse variance weighted	4	0.119575	0.0253163	1.12702	1.0774	1.17664	2.32128e-06	2	EUR	Eye Conditions	2.56142e-06
Cataracts	Type 2 diabetes	Inverse variance weighted	7	-0.754567	0.103895	0.470214	0.26658	0.673848	3.79129e-13	3	EUR	Eye Conditions	5.05505e-13
Erectile dysfunction	Type 2 diabetes	Inverse variance weighted	4	0.568911	0.114292	1.76634	1.54233	1.99036	6.43505e-07	1	EUR	Reproductive	7.35435e-07
Asthma	Type 2 diabetes	Inverse variance weighted	425	-0.0962854	0.0123897	0.908205	0.883921	0.932489	7.76151e-15	3	EAS	Respiratory	1.24184e-14
Asthma	Type 2 diabetes	Inverse variance weighted	8	0.857546	0.127806	2.35737	2.10687	2.60787	1.94955e-11	2	EAS	Respiratory	2.39944e-11
Asthma	Type 2 diabetes	Inverse variance weighted	4	-1.18892	0.142805	0.30455	0.0246526	0.584447	8.39634e-17	1	EAS	Respiratory	1.49268e-16
Asthma	Type 2 diabetes	Inverse variance weighted	21	0.915976	0.0428787	2.49921	2.41517	2.58325	3.01371e-101	4	EUR	Respiratory	3.21462e-100
Asthma	Type 2 diabetes	Inverse variance weighted	46	0.329208	0.0169072	1.38987	1.35673	1.423	1.91925e-84	1	EUR	Respiratory	1.22832e-83
Asthma	Type 2 diabetes	Inverse variance weighted	5	-0.245466	0.034637	0.78234	0.714451	0.850229	1.37246e-12	3	EUR	Respiratory	1.75675e-12
Asthma	Type 2 diabetes	Inverse variance weighted	6	-0.740626	0.0736172	0.476815	0.332526	0.621105	8.25797e-24	2	EUR	Respiratory	2.03273e-23
Chronic obstructive pulmonary disease	Type 2 diabetes	Inverse variance weighted	33	0.923864	0.0455676	2.51901	2.42969	2.60832	2.15633e-91	4	EUR	Respiratory	1.72507e-90
Chronic obstructive pulmonary disease	Type 2 diabetes	Inverse variance weighted	15	-0.195681	0.0263667	0.822275	0.770596	0.873953	1.15793e-13	3	EUR	Respiratory	1.61103e-13
Chronic obstructive pulmonary disease	Type 2 diabetes	Inverse variance weighted	6	-0.878694	0.101311	0.415325	0.216756	0.613894	4.19943e-18	1	EUR	Respiratory	7.90481e-18
Chronic obstructive pulmonary disease	Type 2 diabetes	Inverse variance weighted	3	0.224942	0.0518652	1.25225	1.15059	1.35391	1.4441e-05	2	EUR	Respiratory	1.49069e-05
