## Supplemental Table 15 for "The effect of type 2 diabetes genetic predisposition on non-cardiovascular comorbidities"

### Sheet: Sheet1
Supplemental Table 15: Sample size of each genetic similarity group from the All of Us genetic data used to perform the PheWAS.
Genetic ancestry group	Sample size
EUR	91365
AFR	30538
AMR	25688
EAS	2964
SAS	1481
