## Supplemental Table 1 for "The effect of type 2 diabetes genetic predisposition on non-cardiovascular comorbidities"

### Sheet: Sheet1
Supplemental Table 1: Overview of non-cardiovascular type 2 diabetes comorbidities GWAS data including sample size, genetic similarity group information and reference of the publication.
Disease	Class	Genetic similarity group	Sample size	Number of cases	Reference
Alzheimer's disease	neuropsychiatric	EUR	63936	21982	PMID: 35379992
Anorexia	neuropsychiatric	EUR	72517	16992	PMID: 31308545
Asthma	respiratory	EUR	1376071	121940	PMID: 36778051
Asthma	respiratory	EAS	341204	18549	PMID: 36778051
Asthma	respiratory	AMR	18173	4069	PMID: 36778051
Asthma	respiratory	SAS	27091	4015	PMID: 36778051
Asthma	respiratory	AFR	32658	5051	PMID: 36778051
Attention deficit disorder	neuropsychiatric	EUR	225534	38691	PMID: 36702997
Austism	neuropsychiatric	EUR	46350	18381	PMID: 30804558
Back pain	musculoskeletal	EUR	158025	29531	PMID: 30261039
Bipolar disorder	neuropsychiatric	EUR	41917	413466	PMID: 34002096
Carpal tunnel syndrome	musculoskeletal	EUR	1239680	48843	PMID: 35332129
Cataracts	ophthalmic	EUR	585243	67844	PMID: 34127677
Chronic obstructive pulmonary disease	respiratory	EUR	995917	58559	PMID: 36777996
Chronic obstructive pulmonary disease	respiratory	AFR	29682	1978	PMID: 36777997
Chronic obstructive pulmonary disease	respiratory	AMR	15086	1503	PMID: 36777998
Chronic obstructive pulmonary disease	respiratory	EAS	329733	19044	PMID: 36777999
Depression	neuropsychiatric	EUR	361325	127552	PMID: 30718901
Depression	neuropsychiatric	EAS	382936	21980	PMID: 38177345
Depression	neuropsychiatric	AMR	377959	25013	PMID: 38177345
Depression	neuropsychiatric	SAS	31681	4505	PMID: 38177345
Depression	neuropsychiatric	AFR	198497	36818	PMID: 38177345
Epilepsy	neuropsychiatric	EUR	82482	29944	PMID: 37653029
Erectile dysfunction	reproductive	EUR	223805	6175	PMID: 30583798
Glaucoma	ophthalmic	EUR	379422	29241	PMID: 37386247
Obsessive compulsory disorder	neuropsychiatric	EUR	9725	2688	PMID: 28761083
Osteoarthritis	musculoskeletal	EUR	826690	177517	PMID: 40205036
Osteoporosis	musculoskeletal	EUR	488501	8520	PMID : 34594039
Osteoporosis	musculoskeletal	EAS	178726	9794	PMID : 34594039
Parkinson's disease	neuropsychiatric	EUR	1474097	56306	PMID: 31701892
Polycystic ovary syndrome	reproductive	EUR	113238	10074	PMID: 30566500
Rheumatoid arthritis	musculoskeletal	EUR	97173	22350	PMID: 36333501
Rheumatoid arthritis	musculoskeletal	EAS	173633	11025	PMID: 36333501
Schizophrenia	neuropsychiatric	EUR	130644	53386	PMID: 35396580
Schizophrenia	neuropsychiatric	EAS	30761	14004	PMID: 35396580
Schizophrenia	neuropsychiatric	AFR	10070	6152	PMID: 35396580
Schizophrenia	neuropsychiatric	AMR	4324	1234	PMID: 35396580
