## Supplemental Table 2 for "The effect of type 2 diabetes genetic predisposition on non-cardiovascular comorbidities"

### Sheet: all_analysis_results_w_meta_ana
Supplemental Table 2: Results of the Mendelian randomization analysis using cluster-stratified genetic predisposition to type 2 diabetes as the exposure and non-cardiovascular comorbidities as the outcome, along with sensitivity analysis results.
DiffDirection=FALSE if direction of effect consistent across different MR methods; FlagPleiotropy=FALSE if no evidence of pleiotropy (MR-Egger intercept test); FlagHeterogeneity=FALSE if no evidence of heterogeneity (I2)
exposure	cluster	ancestry	outcome	method	nsnp	beta	standard_error	2FC_beta	2FC_se	odds_ratio	ci_lower	ci_upper	p_value	p_value_fdr	Fstat	Q	Q_df	Q_pval	I2	DiffDirection	FlagPleiotropy	FlagHeterogeneity
Type 2 diabetes	All	EUR	Alzheimer's disease	Inverse variance weighted	973	-0.0208838	0.0377477	-0.0144755	0.0261647	0.985629	0.936357	1.03749	0.580094	0.737713	64.0715	5493.26	972	0	0.823056	FALSE	FALSE	TRUE
Type 2 diabetes	Body fat	EUR	Alzheimer's disease	Inverse variance weighted	199	0.13709	0.0519197	0.0950238	0.035988	1.09969	1.02479	1.18005	0.00828006	0.0482769	41.2117	278.676	198	0.000137125	0.289499	FALSE	FALSE	FALSE
Type 2 diabetes	Obesity	EUR	Alzheimer's disease	Inverse variance weighted	202	0.0267514	0.0457856	0.0185427	0.0317362	1.01872	0.957279	1.0841	0.559035	0.725691	49.2104	271.662	201	0.000659107	0.260109	TRUE	FALSE	FALSE
Type 2 diabetes	Metabolic syndrome	EUR	Alzheimer's disease	Inverse variance weighted	135	0.00064425	0.0494978	0.00044656	0.0343093	1.00045	0.935383	1.07004	0.989615	0.996767	71.1904	192.31	134	0.000721612	0.303209	FALSE	FALSE	FALSE
Type 2 diabetes	Residual glycaemic	EUR	Alzheimer's disease	Inverse variance weighted	259	-0.0225932	0.0518987	-0.0156604	0.0359735	0.984462	0.91744	1.05638	0.663321	0.7923	42.3941	474.533	258	5.4055e-15	0.456308	TRUE	FALSE	FALSE
Type 2 diabetes	Beta cell -PI	EUR	Alzheimer's disease	Inverse variance weighted	63	0.0622062	0.0547846	0.043118	0.0379738	1.04406	0.969174	1.12473	0.256179	0.474706	83.5002	49.9822	62	0.863712	-0.24044	TRUE	FALSE	FALSE
Type 2 diabetes	Beta cell +PI	EUR	Alzheimer's disease	Inverse variance weighted	76	0.0298169	0.0412909	0.0206675	0.0286206	1.02088	0.965191	1.07979	0.470222	0.665664	192.02	121.746	75	0.000521067	0.383964	TRUE	FALSE	FALSE
Type 2 diabetes	Lipodystrophy	EUR	Alzheimer's disease	Inverse variance weighted	37	0.128674	0.0754021	0.0891902	0.0522647	1.09329	0.986839	1.21122	0.0879135	0.251764	94.6893	46.4677	36	0.113542	0.225268	FALSE	FALSE	FALSE
Type 2 diabetes	All	EUR	Attention-deficit/hyperactivity disorder	Inverse variance weighted	869	0.122975	0.0153003	0.0852397	0.0106053	1.08898	1.06658	1.11185	9.17388e-16	5.25969115285383e-14	63.0973	1707.34	868	3.49312e-57	0.491608	FALSE	TRUE	FALSE
Type 2 diabetes	Body fat	EUR	Attention-deficit/hyperactivity disorder	Inverse variance weighted	177	0.221013	0.0387302	0.153195	0.0268457	1.16555	1.10581	1.22852	1.1533e-08	2.83381805134907e-07	41.2092	293.198	176	6.9759e-08	0.399722	FALSE	FALSE	FALSE
Type 2 diabetes	Obesity	EUR	Attention-deficit/hyperactivity disorder	Inverse variance weighted	196	0.314339	0.0394218	0.217883	0.0273251	1.24344	1.1786	1.31185	1.53953e-15	7.56566819363618e-14	47.846	438.375	195	9.05594e-21	0.555175	FALSE	FALSE	TRUE
Type 2 diabetes	Metabolic syndrome	EUR	Attention-deficit/hyperactivity disorder	Inverse variance weighted	118	0.150621	0.0410332	0.104403	0.028442	1.11005	1.04986	1.17369	0.000241871	0.00277346	61.9132	220.169	117	2.59556e-08	0.468589	FALSE	FALSE	FALSE
Type 2 diabetes	Residual glycaemic	EUR	Attention-deficit/hyperactivity disorder	Inverse variance weighted	219	0.0919092	0.0362667	0.0637066	0.0251382	1.06578	1.01454	1.11961	0.0112686	0.0578566	42.2091	397.163	218	1.4058e-12	0.451107	FALSE	FALSE	FALSE
Type 2 diabetes	Beta cell -PI	EUR	Attention-deficit/hyperactivity disorder	Inverse variance weighted	59	-0.00596323	0.0526131	-0.0041334	0.0364686	0.995875	0.927176	1.06966	0.90976	0.942643	85.1049	123.858	58	1.10981e-06	0.531723	FALSE	FALSE	TRUE
Type 2 diabetes	Beta cell +PI	EUR	Attention-deficit/hyperactivity disorder	Inverse variance weighted	63	0.0106737	0.0267216	0.00739844	0.018522	1.00743	0.971509	1.04467	0.689568	0.805967	205.509	88.0776	62	0.0164131	0.296075	TRUE	FALSE	FALSE
Type 2 diabetes	Lipodystrophy	EUR	Attention-deficit/hyperactivity disorder	Inverse variance weighted	35	0.0319448	0.0446403	0.0221424	0.0309423	1.02239	0.962227	1.08631	0.474236	0.668595	96.864	36.5193	34	0.352438	0.0689858	TRUE	FALSE	FALSE
Type 2 diabetes	All	EUR	Anorexia nervosa	Inverse variance weighted	900	-0.0594713	0.0194634	-0.0412224	0.013491	0.959616	0.934574	0.985329	0.00224655	0.0171736	62.8701	1375.84	899	1.17824e-22	0.346583	FALSE	FALSE	FALSE
Type 2 diabetes	Body fat	EUR	Anorexia nervosa	Inverse variance weighted	187	-0.0727163	0.0539533	-0.0504031	0.0373976	0.950846	0.883643	1.02316	0.177734	0.379754	41.4282	295.682	186	5.38339e-07	0.370946	TRUE	FALSE	FALSE
Type 2 diabetes	Obesity	EUR	Anorexia nervosa	Inverse variance weighted	194	-0.139086	0.0535277	-0.0964074	0.0371026	0.908094	0.8444	0.976592	0.00936592	0.0504323	48.8641	378.298	193	3.84162e-14	0.48982	TRUE	FALSE	FALSE
Type 2 diabetes	Metabolic syndrome	EUR	Anorexia nervosa	Inverse variance weighted	125	-0.0834487	0.0483945	-0.0578422	0.0335445	0.943799	0.883743	1.00794	0.0846462	0.247985	62.1356	158.237	124	0.0205502	0.216365	FALSE	FALSE	FALSE
Type 2 diabetes	Residual glycaemic	EUR	Anorexia nervosa	Inverse variance weighted	235	-0.027761	0.0441823	-0.0192424	0.0306248	0.980942	0.923793	1.04163	0.529789	0.703658	41.8965	308.205	234	0.00080872	0.240764	TRUE	FALSE	FALSE
Type 2 diabetes	Beta cell -PI	EUR	Anorexia nervosa	Inverse variance weighted	57	0.0844829	0.0664052	0.0585591	0.0460286	1.06031	0.968839	1.16041	0.20329	0.40658	86.7422	88.727	56	0.00349119	0.36885	FALSE	FALSE	FALSE
Type 2 diabetes	Beta cell +PI	EUR	Anorexia nervosa	Inverse variance weighted	65	-0.0334119	0.0384972	-0.0231593	0.0266842	0.977107	0.927316	1.02957	0.385447	0.573999	202.423	90.6643	64	0.0158314	0.294099	FALSE	FALSE	FALSE
Type 2 diabetes	Lipodystrophy	EUR	Anorexia nervosa	Inverse variance weighted	35	-0.124288	0.0671262	-0.0861497	0.0465283	0.917457	0.837491	1.00506	0.0640901	0.20799	96.864	39.1252	34	0.250547	0.130994	FALSE	FALSE	FALSE
Type 2 diabetes	All	EUR	Autism	Inverse variance weighted	927	0.0238039	0.0175964	0.0164996	0.0121969	1.01664	0.992621	1.04123	0.176129	0.379044	63.2644	1178.47	926	2.97761e-08	0.214237	TRUE	FALSE	FALSE
Type 2 diabetes	Body fat	EUR	Autism	Inverse variance weighted	189	0.0204761	0.0483889	0.0141929	0.0335407	1.01429	0.949759	1.08321	0.672181	0.800105	41.3369	238.79	188	0.00717336	0.212697	FALSE	FALSE	FALSE
Type 2 diabetes	Obesity	EUR	Autism	Inverse variance weighted	201	0.0632323	0.0467613	0.0438293	0.0324124	1.0448	0.980494	1.11333	0.176299	0.379044	48.956	304.904	200	2.47052e-06	0.344055	FALSE	FALSE	FALSE
Type 2 diabetes	Metabolic syndrome	EUR	Autism	Inverse variance weighted	128	0.0194346	0.0483126	0.013471	0.0334877	1.01356	0.949172	1.08232	0.687488	0.805967	63.3094	166.6	127	0.0105534	0.237697	FALSE	FALSE	FALSE
Type 2 diabetes	Residual glycaemic	EUR	Autism	Inverse variance weighted	240	0.0546732	0.0419847	0.0378966	0.0291015	1.03862	0.98104	1.09959	0.192842	0.394867	42.3843	294.746	239	0.00809228	0.189133	TRUE	FALSE	FALSE
Type 2 diabetes	Beta cell -PI	EUR	Autism	Inverse variance weighted	60	0.063185	0.0593695	0.0437965	0.0411518	1.04477	0.96381	1.13253	0.287208	0.489107	85.2478	74.1374	59	0.0885541	0.204181	FALSE	FALSE	FALSE
Type 2 diabetes	Beta cell +PI	EUR	Autism	Inverse variance weighted	71	-0.0439241	0.0318943	-0.0304459	0.0221075	0.970013	0.928879	1.01297	0.168458	0.379044	196.014	56.2108	70	0.883912	-0.245313	TRUE	FALSE	FALSE
Type 2 diabetes	Lipodystrophy	EUR	Autism	Inverse variance weighted	36	0.0429696	0.0632395	0.0297843	0.0438343	1.03023	0.945415	1.12266	0.496837	0.686394	95.3852	34.4363	35	0.495151	-0.0163695	TRUE	FALSE	FALSE
Type 2 diabetes	All	EUR	Chronic back pain	Inverse variance weighted	1042	0.0152317	0.0111158	0.0105578	0.00770485	1.01061	0.995467	1.02599	0.1706	0.379044	64.1788	1335.48	1041	1.39334e-09	0.220506	TRUE	TRUE	FALSE
Type 2 diabetes	Body fat	EUR	Chronic back pain	Inverse variance weighted	212	0.0725803	0.0308977	0.0503089	0.0214166	1.0516	1.00837	1.09668	0.0188211	0.0840841	41.3494	273.565	211	0.0024041	0.228703	TRUE	FALSE	FALSE
Type 2 diabetes	Obesity	EUR	Chronic back pain	Inverse variance weighted	219	0.120573	0.026052	0.0835747	0.0180579	1.08717	1.04936	1.12633	3.68919e-06	6.34540809159437e-05	52.7677	268.873	218	0.0107115	0.189208	TRUE	TRUE	FALSE
Type 2 diabetes	Metabolic syndrome	EUR	Chronic back pain	Inverse variance weighted	151	-0.0369929	0.0270948	-0.0256415	0.0187807	0.974684	0.939459	1.01123	0.172155	0.379044	70.8032	176.23	150	0.0704922	0.14884	FALSE	FALSE	FALSE
Type 2 diabetes	Residual glycaemic	EUR	Chronic back pain	Inverse variance weighted	273	0.0155893	0.0272667	0.0108057	0.0188999	1.01086	0.974103	1.04901	0.567503	0.731165	41.4683	353.384	272	0.000641688	0.2303	TRUE	FALSE	FALSE
Type 2 diabetes	Beta cell -PI	EUR	Chronic back pain	Inverse variance weighted	70	-0.0310599	0.0347921	-0.0215291	0.0241161	0.978701	0.933517	1.02607	0.372004	0.562391	87.6583	78.8284	69	0.195977	0.124682	TRUE	FALSE	FALSE
Type 2 diabetes	Beta cell +PI	EUR	Chronic back pain	Inverse variance weighted	76	-0.0285453	0.0243669	-0.0197861	0.0168899	0.980408	0.948484	1.01341	0.241408	0.461358	191.389	102.456	75	0.0193231	0.267978	TRUE	FALSE	FALSE
Type 2 diabetes	Lipodystrophy	EUR	Chronic back pain	Inverse variance weighted	39	-0.0571826	0.0414659	-0.039636	0.028742	0.961139	0.908491	1.01684	0.167886	0.379044	93.5102	37.8114	38	0.478098	-0.00498803	FALSE	FALSE	FALSE
Type 2 diabetes	All	EUR	Bipolar disorder	Inverse variance weighted	1103	-0.0177372	0.0171203	-0.0122945	0.0118669	0.987781	0.965071	1.01102	0.300187	0.497277	64.1274	2247.8	1102	9.5663e-81	0.509743	FALSE	FALSE	TRUE
Type 2 diabetes	Body fat	EUR	Bipolar disorder	Inverse variance weighted	221	-0.0907743	0.0496364	-0.06292	0.0344053	0.939019	0.877784	1.00452	0.0674317	0.21679	40.7817	478.278	220	3.29759e-21	0.540016	FALSE	FALSE	TRUE
Type 2 diabetes	Obesity	EUR	Bipolar disorder	Inverse variance weighted	225	0.000196857	0.046838	0.000136451	0.0324656	1.00014	0.938478	1.06585	0.996647	0.996767	53.0484	589.329	224	1.20738e-34	0.619907	TRUE	FALSE	TRUE
Type 2 diabetes	Metabolic syndrome	EUR	Bipolar disorder	Inverse variance weighted	158	0.0149277	0.044969	0.0103471	0.0311702	1.0104	0.95052	1.07405	0.739923	0.835618	70.7052	337.558	157	2.97281e-15	0.534895	TRUE	FALSE	TRUE
Type 2 diabetes	Residual glycaemic	EUR	Bipolar disorder	Inverse variance weighted	297	-0.0477668	0.0358597	-0.0331094	0.0248561	0.967433	0.921431	1.01573	0.182845	0.383529	42.4359	467.391	296	7.66084e-10	0.366697	TRUE	FALSE	FALSE
Type 2 diabetes	Beta cell -PI	EUR	Bipolar disorder	Inverse variance weighted	76	0.0349889	0.0502055	0.0242524	0.0347998	1.02455	0.956997	1.09687	0.485857	0.673931	85.1808	119.588	75	0.000816742	0.372847	TRUE	FALSE	FALSE
Type 2 diabetes	Beta cell +PI	EUR	Bipolar disorder	Inverse variance weighted	80	0.0011983	0.0397284	0.000830596	0.0275376	1.00083	0.948244	1.05633	0.975938	0.990332	190.586	189.41	79	4.67219e-11	0.582914	TRUE	FALSE	TRUE
Type 2 diabetes	Lipodystrophy	EUR	Bipolar disorder	Inverse variance weighted	43	-0.0487312	0.0560794	-0.0337779	0.0388713	0.966786	0.895865	1.04332	0.384865	0.573999	90.823	52.357	42	0.131352	0.197815	FALSE	FALSE	FALSE
Type 2 diabetes	All	EUR	Cataracts	Inverse variance weighted	931	0.0613445	0.00955366	0.0425208	0.00662209	1.04344	1.02998	1.05707	1.35335e-10	5.81942470229113e-09	63.5248	1563.94	930	5.49302e-35	0.405347	FALSE	FALSE	FALSE
Type 2 diabetes	Body fat	EUR	Cataracts	Inverse variance weighted	188	0.0654544	0.0251963	0.0453695	0.0174647	1.04641	1.0112	1.08285	0.00938276	0.0504323	41.4814	283.277	187	6.88593e-06	0.33987	TRUE	FALSE	FALSE
Type 2 diabetes	Obesity	EUR	Cataracts	Inverse variance weighted	197	0.112581	0.0215716	0.0780354	0.0149523	1.08116	1.04994	1.11331	1.79929e-07	3.83859284155619e-06	49.0511	272.924	196	0.000231312	0.281853	FALSE	FALSE	FALSE
Type 2 diabetes	Metabolic syndrome	EUR	Cataracts	Inverse variance weighted	126	0.0451329	0.0298269	0.0312838	0.0206744	1.03178	0.990804	1.07445	0.130238	0.327021	64.066	274.672	125	3.03492e-13	0.544912	FALSE	FALSE	TRUE
Type 2 diabetes	Residual glycaemic	EUR	Cataracts	Inverse variance weighted	246	0.0547754	0.0228662	0.0379674	0.0158497	1.0387	1.00693	1.07147	0.0165989	0.0761338	42.4783	416.469	245	4.91891e-11	0.411721	FALSE	FALSE	FALSE
Type 2 diabetes	Beta cell -PI	EUR	Cataracts	Inverse variance weighted	62	0.0313792	0.0289965	0.0217504	0.0200988	1.02199	0.982511	1.06305	0.279175	0.483894	83.9	83.9636	61	0.0272749	0.273495	FALSE	FALSE	FALSE
Type 2 diabetes	Beta cell +PI	EUR	Cataracts	Inverse variance weighted	74	0.0491309	0.0202549	0.0340549	0.0140396	1.03464	1.00656	1.06351	0.0152816	0.0734514	192.993	136.015	73	1.08964e-05	0.463295	FALSE	FALSE	FALSE
Type 2 diabetes	Lipodystrophy	EUR	Cataracts	Inverse variance weighted	36	0.052103	0.044722	0.036115	0.030999	1.03678	0.975658	1.10172	0.244002	0.46374	95.0883	74.8236	35	0.000103007	0.532233	FALSE	FALSE	TRUE
Type 2 diabetes	All	EUR	Carpal tunnel syndrome	Inverse variance weighted	949	0.132703	0.0115671	0.091983	0.00801768	1.09635	1.07925	1.11371	1.8131e-30	3.11852534538142e-28	63.8512	2218.75	948	1.75112e-103	0.572732	FALSE	TRUE	TRUE
Type 2 diabetes	Body fat	EUR	Carpal tunnel syndrome	Inverse variance weighted	198	0.0837717	0.0318825	0.0580661	0.0220992	1.05979	1.01486	1.1067	0.00860109	0.0485045	41.4928	475.214	197	5.05804e-25	0.58545	FALSE	FALSE	TRUE
Type 2 diabetes	Obesity	EUR	Carpal tunnel syndrome	Inverse variance weighted	196	0.303893	0.0289182	0.210643	0.0200446	1.23447	1.18691	1.28394	7.87619e-26	6.77351943663418e-24	49.4494	456.66	195	4.85212e-23	0.572986	FALSE	TRUE	TRUE
Type 2 diabetes	Metabolic syndrome	EUR	Carpal tunnel syndrome	Inverse variance weighted	132	0.15639	0.0252599	0.108401	0.0175088	1.11449	1.0769	1.1534	5.97004e-10	2.28188014358942e-08	71.354	232.961	131	1.04319e-07	0.437674	FALSE	FALSE	FALSE
Type 2 diabetes	Residual glycaemic	EUR	Carpal tunnel syndrome	Inverse variance weighted	249	0.113402	0.0251533	0.0786046	0.017435	1.08178	1.04543	1.11938	6.53044e-06	0.000106975	42.6685	482.408	248	3.17239e-17	0.485912	FALSE	FALSE	FALSE
Type 2 diabetes	Beta cell -PI	EUR	Carpal tunnel syndrome	Inverse variance weighted	63	0.0267686	0.0329913	0.0185546	0.0228679	1.01873	0.974076	1.06543	0.417146	0.608044	82.5938	105.011	62	0.000532432	0.409584	TRUE	FALSE	FALSE
Type 2 diabetes	Beta cell +PI	EUR	Carpal tunnel syndrome	Inverse variance weighted	73	0.0454746	0.0227134	0.0315206	0.0157438	1.03202	1.00066	1.06436	0.045274	0.155743	188.916	142.245	72	1.59115e-06	0.49383	FALSE	FALSE	FALSE
Type 2 diabetes	Lipodystrophy	EUR	Carpal tunnel syndrome	Inverse variance weighted	36	0.268362	0.0683707	0.186014	0.047391	1.20444	1.0976	1.32168	8.66935e-05	0.00114702	94.3896	162.824	35	2.15628e-18	0.785044	FALSE	FALSE	TRUE
Type 2 diabetes	All	EUR	Erectile dysfunction	Inverse variance weighted	1126	0.121433	0.0203792	0.0841711	0.0141258	1.08781	1.05811	1.11835	2.54282e-09	7.95208107352118e-08	63.9979	1209.82	1125	0.0392799	0.0701109	FALSE	FALSE	FALSE
Type 2 diabetes	Body fat	EUR	Erectile dysfunction	Inverse variance weighted	226	0.148724	0.058679	0.103087	0.0406732	1.10859	1.02364	1.20058	0.0112598	0.0578566	40.7143	254.3	225	0.0874601	0.11522	FALSE	FALSE	FALSE
Type 2 diabetes	Obesity	EUR	Erectile dysfunction	Inverse variance weighted	226	0.0983584	0.0513128	0.0681768	0.0355673	1.07055	0.998466	1.14785	0.0552585	0.184553	53.2777	257.634	225	0.0667033	0.126669	FALSE	FALSE	FALSE
Type 2 diabetes	Metabolic syndrome	EUR	Erectile dysfunction	Inverse variance weighted	161	0.0765759	0.0532689	0.0530783	0.0369232	1.05451	0.980894	1.13366	0.150566	0.364752	70.1653	183.333	160	0.099802	0.12727	TRUE	FALSE	FALSE
Type 2 diabetes	Residual glycaemic	EUR	Erectile dysfunction	Inverse variance weighted	307	0.168757	0.0480873	0.116974	0.0333316	1.12409	1.053	1.19998	0.000449132	0.00454416	42.5323	331.306	306	0.153199	0.0763835	FALSE	FALSE	FALSE
Type 2 diabetes	Beta cell -PI	EUR	Erectile dysfunction	Inverse variance weighted	76	0.114052	0.0657374	0.0790551	0.0455657	1.08226	0.989799	1.18337	0.0827463	0.245386	85.039	71.575	75	0.590701	-0.0478521	TRUE	FALSE	FALSE
Type 2 diabetes	Beta cell +PI	EUR	Erectile dysfunction	Inverse variance weighted	84	0.119955	0.0419763	0.0831464	0.0290958	1.0867	1.02646	1.15047	0.0042675	0.0305838	187.074	62.1842	83	0.957444	-0.334744	FALSE	FALSE	FALSE
Type 2 diabetes	Lipodystrophy	EUR	Erectile dysfunction	Inverse variance weighted	43	0.13294	0.0881125	0.0921469	0.0610749	1.09653	0.972816	1.23597	0.131362	0.327454	90.823	46.1268	42	0.305529	0.0894671	FALSE	FALSE	FALSE
Type 2 diabetes	All	EUR	Epilepsy	Inverse variance weighted	755	0.0103254	0.00822489	0.00715699	0.00570106	1.00718	0.995991	1.0185	0.209341	0.413869	62.2762	1061.75	754	8.07297e-13	0.28985	TRUE	FALSE	FALSE
Type 2 diabetes	Body fat	EUR	Epilepsy	Inverse variance weighted	156	0.0452538	0.0225859	0.0313675	0.0156553	1.03186	1.00068	1.06402	0.0451096	0.155743	40.6399	220.437	155	0.000433685	0.296853	FALSE	FALSE	FALSE
Type 2 diabetes	Obesity	EUR	Epilepsy	Inverse variance weighted	185	0.0308806	0.0197281	0.0214048	0.0136745	1.02164	0.994617	1.04939	0.117509	0.299935	51.9396	303.469	184	6.88715e-08	0.393678	TRUE	FALSE	FALSE
Type 2 diabetes	Metabolic syndrome	EUR	Epilepsy	Inverse variance weighted	97	0.00325338	0.0218763	0.00225507	0.0151635	1.00226	0.972908	1.03249	0.881777	0.934664	66.1714	130.862	96	0.0104452	0.266405	TRUE	FALSE	FALSE
Type 2 diabetes	Residual glycaemic	EUR	Epilepsy	Inverse variance weighted	190	-0.0101045	0.0192557	-0.00700392	0.013347	0.993021	0.96738	1.01934	0.599753	0.752975	39.4552	232.546	189	0.0169439	0.187258	TRUE	FALSE	FALSE
Type 2 diabetes	Beta cell -PI	EUR	Epilepsy	Inverse variance weighted	52	0.0308182	0.0249153	0.0213615	0.01727	1.02159	0.98759	1.05676	0.216117	0.420024	86.4345	62.3679	51	0.132144	0.182271	FALSE	FALSE	FALSE
Type 2 diabetes	Beta cell +PI	EUR	Epilepsy	Inverse variance weighted	46	-0.0164864	0.0181878	-0.0114275	0.0126068	0.988638	0.964508	1.01337	0.364697	0.557582	209.922	64.3505	45	0.0305874	0.300705	FALSE	FALSE	FALSE
Type 2 diabetes	Lipodystrophy	EUR	Epilepsy	Inverse variance weighted	28	-0.0027863	0.0325516	-0.00193132	0.022563	0.998071	0.954894	1.0432	0.931787	0.95682	102.589	36.5035	27	0.104714	0.260346	FALSE	FALSE	FALSE
Type 2 diabetes	All	EUR	Glaucoma	Inverse variance weighted	964	0.100133	0.0166504	0.0694068	0.0115412	1.07187	1.0479	1.09639	1.81159e-09	6.2318598587887e-08	64.2647	2081.85	963	2.84939e-84	0.537431	FALSE	FALSE	TRUE
Type 2 diabetes	Body fat	EUR	Glaucoma	Inverse variance weighted	195	0.0983042	0.0446638	0.0681393	0.0309586	1.07051	1.00749	1.13748	0.0277373	0.110949	41.1998	387.989	194	4.71109e-15	0.499986	FALSE	FALSE	FALSE
Type 2 diabetes	Obesity	EUR	Glaucoma	Inverse variance weighted	201	0.0578759	0.0437312	0.0401165	0.0303122	1.04093	0.98089	1.10465	0.185687	0.38713	48.956	472.865	200	3.7935e-24	0.577047	FALSE	FALSE	TRUE
Type 2 diabetes	Metabolic syndrome	EUR	Glaucoma	Inverse variance weighted	134	0.0724028	0.0434788	0.0501858	0.0301372	1.05147	0.991156	1.11545	0.0958641	0.263818	71.9973	306.865	133	9.03052e-16	0.566584	FALSE	FALSE	TRUE
Type 2 diabetes	Residual glycaemic	EUR	Glaucoma	Inverse variance weighted	255	0.106426	0.040079	0.0737688	0.0277807	1.07656	1.01951	1.1368	0.00792141	0.0478064	42.5868	561.051	254	3.12925e-25	0.547278	FALSE	FALSE	TRUE
Type 2 diabetes	Beta cell -PI	EUR	Glaucoma	Inverse variance weighted	64	0.102068	0.0483158	0.0707483	0.03349	1.07331	1.00512	1.14613	0.0346416	0.132408	82.8123	96.9571	63	0.00386103	0.350228	FALSE	FALSE	FALSE
Type 2 diabetes	Beta cell +PI	EUR	Glaucoma	Inverse variance weighted	76	0.151407	0.0352509	0.104947	0.0244341	1.11065	1.05872	1.16514	1.74606e-05	0.000261149	190.982	170.771	75	1.97692e-09	0.560814	FALSE	FALSE	TRUE
Type 2 diabetes	Lipodystrophy	EUR	Glaucoma	Inverse variance weighted	37	0.0508047	0.068946	0.0352151	0.0477897	1.03584	0.943223	1.13756	0.461197	0.658306	94.6893	75.1988	36	0.000139421	0.521269	FALSE	FALSE	TRUE
Type 2 diabetes	All	EUR	Osteoarthritis	Inverse variance weighted	1137	0.0184368	0.00684895	0.0127794	0.00474733	1.01286	1.00348	1.02233	0.00710426	0.0443196	64.1016	2544.04	1136	1.81799e-109	0.553467	TRUE	TRUE	TRUE
Type 2 diabetes	Body fat	EUR	Osteoarthritis	Inverse variance weighted	233	-0.00907644	0.0164522	-0.00629131	0.0114038	0.993728	0.971764	1.01619	0.581164	0.737713	41.8892	400.959	232	3.70257e-11	0.421388	FALSE	FALSE	FALSE
Type 2 diabetes	Obesity	EUR	Osteoarthritis	Inverse variance weighted	226	0.207881	0.0161951	0.144092	0.0112256	1.15499	1.12986	1.18068	1.0308e-37	3.5459583884284e-35	53.2777	469.21	225	2.57934e-19	0.520471	FALSE	FALSE	TRUE
Type 2 diabetes	Metabolic syndrome	EUR	Osteoarthritis	Inverse variance weighted	162	0.00835861	0.017614	0.00579375	0.0122091	1.00581	0.982027	1.03017	0.635113	0.768382	70.0512	370.954	161	1.30322e-18	0.565984	FALSE	FALSE	TRUE
Type 2 diabetes	Residual glycaemic	EUR	Osteoarthritis	Inverse variance weighted	307	0.00835064	0.0138183	0.00578822	0.00957813	1.00581	0.987099	1.02487	0.545633	0.71368	42.4367	497.147	306	2.76217e-11	0.384488	TRUE	FALSE	FALSE
Type 2 diabetes	Beta cell -PI	EUR	Osteoarthritis	Inverse variance weighted	77	-0.056605	0.0210681	-0.0392356	0.0146033	0.961524	0.934393	0.989443	0.00721482	0.0443196	84.6137	143.397	76	4.78836e-06	0.470003	FALSE	FALSE	FALSE
Type 2 diabetes	Beta cell +PI	EUR	Osteoarthritis	Inverse variance weighted	86	-0.047204	0.0125547	-0.0327193	0.00870223	0.96781	0.951443	0.984459	0.000169998	0.0021659	184.914	138.636	85	0.00021515	0.386883	FALSE	FALSE	FALSE
Type 2 diabetes	Lipodystrophy	EUR	Osteoarthritis	Inverse variance weighted	43	-0.0596035	0.0330681	-0.041314	0.022921	0.959528	0.917375	1.00362	0.0714746	0.219906	90.823	119.809	42	2.08057e-09	0.649443	FALSE	FALSE	TRUE
Type 2 diabetes	All	EUR	Obsessive compulsory disorder	Inverse variance weighted	953	-0.147862	0.0399727	-0.10249	0.027707	0.902587	0.854878	0.952958	0.000216381	0.00256672	63.206	1063.11	952	0.00678171	0.104512	FALSE	FALSE	FALSE
Type 2 diabetes	Body fat	EUR	Obsessive compulsory disorder	Inverse variance weighted	194	-0.280065	0.115469	-0.194127	0.0800373	0.823554	0.703984	0.963432	0.0152893	0.0734514	40.8962	237.535	193	0.0159369	0.187487	FALSE	FALSE	FALSE
Type 2 diabetes	Obesity	EUR	Obsessive compulsory disorder	Inverse variance weighted	201	-0.3789	0.096462	-0.262633	0.0668624	0.769024	0.674567	0.876706	8.5666e-05	0.00114702	49.2941	216.2	200	0.205473	0.0749307	FALSE	FALSE	FALSE
Type 2 diabetes	Metabolic syndrome	EUR	Obsessive compulsory disorder	Inverse variance weighted	128	0.0152771	0.108465	0.0105893	0.0751822	1.01065	0.872173	1.1711	0.88799	0.934664	64.2555	141.713	127	0.175872	0.103822	TRUE	FALSE	FALSE
Type 2 diabetes	Residual glycaemic	EUR	Obsessive compulsory disorder	Inverse variance weighted	255	-0.243294	0.0925681	-0.168639	0.0641633	0.844814	0.744979	0.958028	0.00858188	0.0485045	42.4677	263.426	254	0.329017	0.0357815	FALSE	FALSE	FALSE
Type 2 diabetes	Beta cell -PI	EUR	Obsessive compulsory disorder	Inverse variance weighted	62	-0.133343	0.12865	-0.0924264	0.0891732	0.911716	0.765515	1.08584	0.299978	0.497277	83.9367	60.5736	61	0.491325	-0.00703906	FALSE	FALSE	FALSE
Type 2 diabetes	Beta cell +PI	EUR	Obsessive compulsory disorder	Inverse variance weighted	75	-0.000660861	0.0772825	-0.000458074	0.0535682	0.999542	0.899918	1.11019	0.993177	0.996767	192.664	75.794	74	0.420342	0.0236696	TRUE	FALSE	FALSE
Type 2 diabetes	Lipodystrophy	EUR	Obsessive compulsory disorder	Inverse variance weighted	36	0.0431172	0.185736	0.0298866	0.128742	1.03034	0.800557	1.32607	0.816427	0.885965	95.3852	48.0558	35	0.0697477	0.27168	TRUE	FALSE	FALSE
Type 2 diabetes	All	EUR	Parkinson's disease	Inverse variance weighted	1130	-0.00974626	0.023673	-0.00675559	0.0164089	0.993267	0.961831	1.02573	0.680557	0.805967	64.0893	1700.18	1129	7.15673e-26	0.335954	TRUE	FALSE	FALSE
Type 2 diabetes	Body fat	EUR	Parkinson's disease	Inverse variance weighted	233	-0.0309323	0.0650144	-0.0214406	0.0450645	0.978788	0.896043	1.06917	0.634234	0.768382	42.0555	322.279	232	7.99732e-05	0.280128	TRUE	FALSE	FALSE
Type 2 diabetes	Obesity	EUR	Parkinson's disease	Inverse variance weighted	226	-0.108171	0.0621337	-0.0749781	0.0430678	0.927764	0.852663	1.00948	0.0816953	0.244375	53.2163	398.174	225	9.14512e-12	0.43492	TRUE	FALSE	FALSE
Type 2 diabetes	Metabolic syndrome	EUR	Parkinson's disease	Inverse variance weighted	162	-0.0323056	0.0683769	-0.0223925	0.0473953	0.977856	0.89111	1.07305	0.636596	0.768382	70.041	316.567	161	3.22665e-12	0.491418	TRUE	FALSE	FALSE
Type 2 diabetes	Residual glycaemic	EUR	Parkinson's disease	Inverse variance weighted	307	0.0973887	0.0572649	0.0675047	0.039693	1.06984	0.989759	1.15639	0.089005	0.251764	42.4289	429.692	306	3.78491e-06	0.287863	FALSE	FALSE	FALSE
Type 2 diabetes	Beta cell -PI	EUR	Parkinson's disease	Inverse variance weighted	74	0.0317293	0.0650143	0.0219931	0.0450645	1.02224	0.935819	1.11663	0.625524	0.768382	85.7007	70.0043	73	0.577696	-0.0427935	TRUE	FALSE	FALSE
Type 2 diabetes	Beta cell +PI	EUR	Parkinson's disease	Inverse variance weighted	84	0.00899681	0.0413151	0.00623612	0.0286374	1.00626	0.951331	1.06435	0.827615	0.895282	187.153	91.2268	83	0.251451	0.0901799	TRUE	FALSE	FALSE
Type 2 diabetes	Lipodystrophy	EUR	Parkinson's disease	Inverse variance weighted	41	-0.0517832	0.0994373	-0.0358934	0.0689247	0.964743	0.842834	1.10429	0.602532	0.753713	92.1282	60.7947	40	0.0185694	0.342048	TRUE	FALSE	FALSE
Type 2 diabetes	All	EUR	Polycystic ovary syndrome	Inverse variance weighted	1107	0.169369	0.0342252	0.117398	0.0237231	1.12457	1.07347	1.17809	7.47194e-07	1.42797091628115e-05	64.1583	1223.96	1106	0.0073812	0.0963763	TRUE	TRUE	FALSE
Type 2 diabetes	Body fat	EUR	Polycystic ovary syndrome	Inverse variance weighted	220	0.136209	0.0957035	0.094413	0.0663366	1.09901	0.96502	1.25161	0.154666	0.36948	40.7989	241.55	219	0.141377	0.093354	TRUE	FALSE	FALSE
Type 2 diabetes	Obesity	EUR	Polycystic ovary syndrome	Inverse variance weighted	226	0.439959	0.0844588	0.304956	0.0585424	1.35657	1.20951	1.5215	1.89698e-07	3.83859284155619e-06	53.2777	266.845	225	0.0291775	0.156812	TRUE	TRUE	FALSE
Type 2 diabetes	Metabolic syndrome	EUR	Polycystic ovary syndrome	Inverse variance weighted	158	0.11366	0.0922889	0.0787833	0.0639698	1.08197	0.954472	1.2265	0.218109	0.421515	69.6733	191.321	157	0.0322764	0.179389	TRUE	FALSE	FALSE
Type 2 diabetes	Residual glycaemic	EUR	Polycystic ovary syndrome	Inverse variance weighted	302	0.0500031	0.0770045	0.0346595	0.0533755	1.03527	0.932435	1.14944	0.51611	0.701746	42.3657	301.395	301	0.482752	0.00130925	TRUE	TRUE	FALSE
Type 2 diabetes	Beta cell -PI	EUR	Polycystic ovary syndrome	Inverse variance weighted	73	0.171936	0.108674	0.119177	0.075327	1.12657	0.971938	1.3058	0.113619	0.299771	86.3811	69.2514	72	0.569956	-0.0396904	FALSE	FALSE	FALSE
Type 2 diabetes	Beta cell +PI	EUR	Polycystic ovary syndrome	Inverse variance weighted	82	0.0343899	0.0716673	0.0238373	0.049676	1.02412	0.92911	1.12885	0.631331	0.768382	190.363	84.2312	81	0.381019	0.0383612	TRUE	FALSE	FALSE
Type 2 diabetes	Lipodystrophy	EUR	Polycystic ovary syndrome	Inverse variance weighted	43	0.367556	0.14049	0.25477	0.0973804	1.29017	1.06599	1.56148	0.00889049	0.0493279	90.823	44.4131	42	0.370363	0.0543335	FALSE	FALSE	FALSE
Type 2 diabetes	All	Meta_Analysis	Asthma	Inverse variance weighted		-0.0237012	0.0373577	-0.0164284	0.0258944	0.983706	0.935026	1.03492	0.525793	0.703284					0.931348			TRUE
Type 2 diabetes	Body fat	Meta_Analysis	Asthma	Inverse variance weighted		-0.000166684	0.0411322	-0.000115536	0.0285106	0.999884	0.945543	1.05735	0.996767	0.996767					0.577205			TRUE
Type 2 diabetes	Obesity	Meta_Analysis	Asthma	Inverse variance weighted		0.158013	0.0462839	0.109526	0.0320816	1.11575	1.04775	1.18816	0.000640205	0.00595218					0.521649			TRUE
Type 2 diabetes	Metabolic syndrome	Meta_Analysis	Asthma	Inverse variance weighted		-0.0291235	0.0466445	-0.0201869	0.0323315	0.980016	0.919839	1.04413	0.532383	0.704384					0.488447			FALSE
Type 2 diabetes	Residual glycaemic	Meta_Analysis	Asthma	Inverse variance weighted		-0.0500824	0.0450225	-0.0347145	0.0312072	0.965881	0.908573	1.0268	0.265972	0.483894					0.798658			TRUE
Type 2 diabetes	Beta cell -PI	Meta_Analysis	Asthma	Inverse variance weighted		-0.0421295	0.0418655	-0.0292019	0.0290189	0.97122	0.917522	1.02806	0.314268	0.50283					0.498601			FALSE
Type 2 diabetes	Beta cell +PI	Meta_Analysis	Asthma	Inverse variance weighted		-0.0639862	0.0307098	-0.0443518	0.0212864	0.956617	0.917527	0.997373	0.0371991	0.139092					0.487541			FALSE
Type 2 diabetes	Lipodystrophy	Meta_Analysis	Asthma	Inverse variance weighted		-0.0602755	0.0553447	-0.0417798	0.038362	0.959081	0.889612	1.03397	0.276112	0.483894					0.271672			FALSE
Type 2 diabetes	All	Meta_Analysis	Osteoporosis	Inverse variance weighted		-0.0801185	0.020395	-0.0555339	0.0141367	0.94598	0.920129	0.972558	8.55332e-05	0.00114702					0.66086			TRUE
Type 2 diabetes	Body fat	Meta_Analysis	Osteoporosis	Inverse variance weighted		-0.0423334	0.0304437	-0.0293433	0.021102	0.971083	0.931738	1.01209	0.164363	0.379044					0			FALSE
Type 2 diabetes	Obesity	Meta_Analysis	Osteoporosis	Inverse variance weighted		-0.185911	0.0631926	-0.128864	0.0438018	0.879094	0.806771	0.9579	0.00326124	0.0243884					0.658751			TRUE
Type 2 diabetes	Metabolic syndrome	Meta_Analysis	Osteoporosis	Inverse variance weighted		-0.11721	0.0326899	-0.081244	0.0226589	0.921969	0.881919	0.963838	0.00033641	0.00361641					0			FALSE
Type 2 diabetes	Residual glycaemic	Meta_Analysis	Osteoporosis	Inverse variance weighted		-0.0411763	0.0227579	-0.0285412	0.0157746	0.971862	0.942274	1.00238	0.070402	0.219906					0			FALSE
Type 2 diabetes	Beta cell -PI	Meta_Analysis	Osteoporosis	Inverse variance weighted		-0.0767229	0.0352962	-0.0531803	0.0244654	0.948209	0.903813	0.994786	0.0297285	0.117547					0			FALSE
Type 2 diabetes	Beta cell +PI	Meta_Analysis	Osteoporosis	Inverse variance weighted		-0.0787069	0.0607582	-0.0545554	0.0421144	0.946906	0.871883	1.02838	0.195179	0.39495					0.805244			TRUE
Type 2 diabetes	Lipodystrophy	Meta_Analysis	Osteoporosis	Inverse variance weighted		-0.143125	0.129591	-0.0992066	0.0898255	0.905556	0.759371	1.07988	0.269404	0.483894					0.703391			TRUE
Type 2 diabetes	All	Meta_Analysis	Chronic obstructive pulmonary disease	Inverse variance weighted		-0.0250596	0.0432923	-0.01737	0.0300079	0.98278	0.926644	1.04232	0.562693	0.727693					0.933595			TRUE
Type 2 diabetes	Body fat	Meta_Analysis	Chronic obstructive pulmonary disease	Inverse variance weighted		0.0280709	0.0421226	0.0194573	0.0291972	1.01965	0.962935	1.0797	0.50515	0.695086					0.566385			TRUE
Type 2 diabetes	Obesity	Meta_Analysis	Chronic obstructive pulmonary disease	Inverse variance weighted		-0.00790749	0.142413	-0.00548105	0.0987135	0.994534	0.819583	1.20683	0.95572	0.978476					0.93569			TRUE
Type 2 diabetes	Metabolic syndrome	Meta_Analysis	Chronic obstructive pulmonary disease	Inverse variance weighted		-0.0154611	0.0454333	-0.0107168	0.031492	0.98934	0.93012	1.05233	0.733628	0.835618					0.481071			FALSE
Type 2 diabetes	Residual glycaemic	Meta_Analysis	Chronic obstructive pulmonary disease	Inverse variance weighted		-0.000214498	0.0358423	-0.000148679	0.024844	0.999851	0.952331	1.04974	0.995225	0.996767					0.600586			TRUE
Type 2 diabetes	Beta cell -PI	Meta_Analysis	Chronic obstructive pulmonary disease	Inverse variance weighted		-0.0460791	0.0224232	-0.0319396	0.0155426	0.968565	0.939504	0.998525	0.0398811	0.144411					0			FALSE
Type 2 diabetes	Beta cell +PI	Meta_Analysis	Chronic obstructive pulmonary disease	Inverse variance weighted		-0.0446097	0.0133322	-0.0309211	0.00924115	0.969552	0.952149	0.987273	0.000819797	0.00742132					0			FALSE
Type 2 diabetes	Lipodystrophy	Meta_Analysis	Chronic obstructive pulmonary disease	Inverse variance weighted		-0.172613	0.119848	-0.119646	0.0830726	0.887235	0.753921	1.04412	0.149795	0.364752					0.637522			TRUE
Type 2 diabetes	All	Meta_Analysis	Rheumatoid arthritis	Inverse variance weighted		-0.0509486	0.0280733	-0.0353149	0.0194589	0.965301	0.929179	1.00283	0.069548	0.219906					0.566046			TRUE
Type 2 diabetes	Body fat	Meta_Analysis	Rheumatoid arthritis	Inverse variance weighted		-0.0512698	0.0446149	-0.0355375	0.0309247	0.965087	0.908328	1.02539	0.250489	0.470865					0.219254			FALSE
Type 2 diabetes	Obesity	Meta_Analysis	Rheumatoid arthritis	Inverse variance weighted		-0.0089569	0.078297	-0.00620845	0.0542714	0.993811	0.893526	1.10535	0.908924	0.942643					0.67602			TRUE
Type 2 diabetes	Metabolic syndrome	Meta_Analysis	Rheumatoid arthritis	Inverse variance weighted		-0.0759026	0.0721808	-0.0526117	0.0500319	0.948748	0.860128	1.0465	0.293001	0.496513					0			FALSE
Type 2 diabetes	Residual glycaemic	Meta_Analysis	Rheumatoid arthritis	Inverse variance weighted		-0.0338774	0.0334818	-0.023482	0.0232078	0.976792	0.933355	1.02225	0.311626	0.50167					0			FALSE
Type 2 diabetes	Beta cell -PI	Meta_Analysis	Rheumatoid arthritis	Inverse variance weighted		-0.127532	0.0406024	-0.0883984	0.0281434	0.915396	0.866269	0.967309	0.00168373	0.0135018					0			FALSE
Type 2 diabetes	Beta cell +PI	Meta_Analysis	Rheumatoid arthritis	Inverse variance weighted		-0.0626687	0.0297502	-0.0434386	0.0206213	0.957491	0.919563	0.996984	0.0351614	0.132918					0			FALSE
Type 2 diabetes	Lipodystrophy	Meta_Analysis	Rheumatoid arthritis	Inverse variance weighted		-0.211992	0.17338	-0.146941	0.120178	0.863345	0.682161	1.09265	0.221444	0.425568					0.815341			TRUE
Type 2 diabetes	All	Meta_Analysis	Depression	Inverse variance weighted		0.0169775	0.0175833	0.0117679	0.0121878	1.01184	0.987953	1.0363	0.334269	0.529902					0.823328			TRUE
Type 2 diabetes	Body fat	Meta_Analysis	Depression	Inverse variance weighted		0.0400018	0.0273331	0.0277271	0.0189459	1.02812	0.990637	1.06701	0.143333	0.352189					0.505095			TRUE
Type 2 diabetes	Obesity	Meta_Analysis	Depression	Inverse variance weighted		-0.0130805	0.0504935	-0.00906668	0.0349994	0.990974	0.925274	1.06134	0.795595	0.871607					0.774698			TRUE
Type 2 diabetes	Metabolic syndrome	Meta_Analysis	Depression	Inverse variance weighted		0.0191637	0.0299029	0.0132833	0.0207271	1.01337	0.973029	1.05539	0.521611	0.703284					0.575551			TRUE
Type 2 diabetes	Residual glycaemic	Meta_Analysis	Depression	Inverse variance weighted		0.014357	0.0223595	0.00995152	0.0154984	1.01	0.979782	1.04115	0.520809	0.703284					0.516468			TRUE
Type 2 diabetes	Beta cell -PI	Meta_Analysis	Depression	Inverse variance weighted		-0.0163037	0.0150448	-0.0113009	0.0104282	0.988763	0.968758	1.00918	0.278506	0.483894					0			FALSE
Type 2 diabetes	Beta cell +PI	Meta_Analysis	Depression	Inverse variance weighted		-0.0222859	0.00999645	-0.0154474	0.00692901	0.984671	0.971389	0.998135	0.0257889	0.106976					0			FALSE
Type 2 diabetes	Lipodystrophy	Meta_Analysis	Depression	Inverse variance weighted		0.00949422	0.0179799	0.00658089	0.0124627	1.0066	0.982312	1.03149	0.597467	0.752852					9.06005e-05			FALSE
Type 2 diabetes	All	Meta_Analysis	Schizophrenia	Inverse variance weighted		-0.0194456	0.0124493	-0.0134787	0.00862919	0.986612	0.970065	1.00344	0.118292	0.299935					0			FALSE
Type 2 diabetes	Body fat	Meta_Analysis	Schizophrenia	Inverse variance weighted		-0.0541638	0.0347033	-0.0375435	0.0240545	0.963153	0.918797	1.00965	0.118579	0.299935					0			FALSE
Type 2 diabetes	Obesity	Meta_Analysis	Schizophrenia	Inverse variance weighted		-0.0696231	0.0724442	-0.048259	0.0502145	0.952887	0.863571	1.05144	0.336523	0.531027					0.47918			FALSE
Type 2 diabetes	Metabolic syndrome	Meta_Analysis	Schizophrenia	Inverse variance weighted		0.0528638	0.0306986	0.0366424	0.0212786	1.03732	0.994949	1.0815	0.0850646	0.247985					0			FALSE
Type 2 diabetes	Residual glycaemic	Meta_Analysis	Schizophrenia	Inverse variance weighted		-0.0507719	0.02556	-0.0351924	0.0177169	0.96542	0.932471	0.999533	0.0469912	0.160049					0			FALSE
Type 2 diabetes	Beta cell -PI	Meta_Analysis	Schizophrenia	Inverse variance weighted		-0.0435081	0.0345614	-0.0301575	0.0239561	0.970293	0.925787	1.01694	0.208079	0.413752					0			FALSE
Type 2 diabetes	Beta cell +PI	Meta_Analysis	Schizophrenia	Inverse variance weighted		-0.00582819	0.0235662	-0.0040398	0.0163349	0.995968	0.964586	1.02837	0.804667	0.875967					0			FALSE
Type 2 diabetes	Lipodystrophy	Meta_Analysis	Schizophrenia	Inverse variance weighted		0.0255994	0.0498042	0.0177442	0.0345216	1.0179	0.951307	1.08916	0.607251	0.756863					5.8525e-05			FALSE
