## Supplemental Table 3 for "The effect of type 2 diabetes genetic predisposition on non-cardiovascular comorbidities"

### Sheet: all_analysis_results_w_meta_ana
Supplemental Table 3: Results of the reverse Mendelian randomization analysis using genetic predisposition to non-cardiovascular comorbidities as the exposure and type 2 diabetes as the outcome, along with sensitivity analysis results.
DiffDirection=FALSE if direction of effect consistent across different MR methods; FlagPleiotropy=FALSE if no evidence of pleiotropy (MR-Egger intercept test); FlagHeterogeneity=FALSE if no evidence of heterogeneity (I2)
exposure	outcome	ancestry	method	nsnp	beta	standard_error	2FC_beta	2FC_se	odds_ratio	ci_lower	ci_upper	p_value	p_value_fdr	Fstat	Q	Q_df	Q_pval	I2	DiffDirection	FlagPleiotropy	FlagHeterogeneity
Alzheimer's disease	Type 2 diabetes	EUR	Inverse variance weighted	14	-0.0351248	0.0124585	-0.0243466	0.00863555	0.975947	0.959568	0.992606	0.00481209	0.0433088	68.0654	32.2482	13	0.00220691	0.596877	TRUE	FALSE	TRUE
Attention-deficit/hyperactivity disorder	Type 2 diabetes	EUR	Inverse variance weighted	23	0.0844285	0.0366731	0.0585214	0.0254199	1.06027	1.00874	1.11443	0.0213244	0.127947	39.1499	177.606	22	2.56454e-26	0.876131	TRUE	FALSE	TRUE
Anorexia nervosa	Type 2 diabetes	EUR	Inverse variance weighted	5	-0.0656606	0.0618304	-0.0455124	0.0428576	0.955508	0.878523	1.03924	0.28826	0.581935	31.4053	32.9544	4	1.22043e-06	0.87862	TRUE	FALSE	TRUE
Asthma	Type 2 diabetes	EUR	Inverse variance weighted	119	0.0566557	0.0335957	0.0392707	0.0232868	1.04005	0.993649	1.08862	0.0917194	0.33019	72.4314	1931.46	118	0	0.938906	TRUE	FALSE	TRUE
Asthma	Type 2 diabetes	AFR	Inverse variance weighted	4	0.0421918	0.0457528	0.0292451	0.0317134	1.02968	0.967623	1.09571	0.35644	0.59235	12.1404	1.23212	3	0.745312	-1.43483	TRUE	FALSE	FALSE
Asthma	Type 2 diabetes	AMR	Wald ratio	1	-0.204866	0.100687	-0.142002	0.0697907	0.86762	0.756697	0.994801	0.0418829	0.215398	12.5989						FALSE	TRUE
Asthma	Type 2 diabetes	EAS	Inverse variance weighted	35	-0.0872219	0.0444264	-0.0604576	0.030794	0.941334	0.886199	0.999899	0.0496124	0.223256	32.5027	243.143	34	1.99333e-33	0.860164	TRUE	FALSE	TRUE
Asthma	Type 2 diabetes	SAS	Inverse variance weighted	8	0.12345	0.0493884	0.0855688	0.0342334	1.08934	1.01864	1.16494	0.0124344	0.0895279	17.0413	4.94762	7	0.666355	-0.41482	FALSE	FALSE	FALSE
Asthma	Type 2 diabetes	Meta_Analysis	Inverse variance weighted		0.00348054	0.0491952	0.00241253	0.0340995	1.00242	0.937609	1.0717	0.943597	0.943597					0.802495			TRUE
Autism	Type 2 diabetes	EUR	Wald ratio	1	0.0783729	0.0459788	0.054324	0.0318701	1.05583	0.991892	1.12388	0.0882792	0.33019	35.7726						FALSE	TRUE
Chronic back pain	Type 2 diabetes	EUR	Wald ratio	1	0.0756193	0.065189	0.0524153	0.0451856	1.05381	0.964497	1.1514	0.246049	0.55361	37.6505						FALSE	TRUE
Bipolar disorder	Type 2 diabetes	EUR	Inverse variance weighted	40	-0.0594736	0.017468	-0.041224	0.0121079	0.959614	0.937109	0.98266	0.000662305	0.00794766	39.0896	183.143	39	1.50412e-20	0.787052	TRUE	FALSE	TRUE
Cataracts	Type 2 diabetes	EUR	Inverse variance weighted	47	0.0133041	0.0290823	0.00922169	0.0201583	1.00926	0.970165	1.04994	0.647338	0.838273	54.2565	310.453	46	6.34454e-41	0.851829	TRUE	FALSE	TRUE
Chronic obstructive pulmonary disease	Type 2 diabetes	EUR	Inverse variance weighted	27	0.0632469	0.0527123	0.0438394	0.0365374	1.04481	0.972608	1.12238	0.230197	0.55361	47.7328	319.241	26	2.93841e-52	0.918557	TRUE	FALSE	TRUE
Chronic obstructive pulmonary disease	Type 2 diabetes	EAS	Inverse variance weighted	3	0.0399845	0.0890426	0.0277151	0.0617196	1.0281	0.910961	1.16031	0.653396	0.838273	16.0767	3.00189	2	0.222919	0.333753	TRUE	FALSE	TRUE
Chronic obstructive pulmonary disease	Type 2 diabetes	Meta_Analysis	Inverse variance weighted		0.0572101	0.0453599	0.0396551	0.0314411	1.04045	0.97827	1.10659	0.207219	0.55361					0			FALSE
Carpal tunnel syndrome	Type 2 diabetes	EUR	Inverse variance weighted	70	0.0583626	0.0450379	0.0404539	0.0312179	1.04128	0.97948	1.10699	0.195025	0.55361	44.5813	1538.11	69	9.97001e-276	0.95514	TRUE	FALSE	TRUE
Depression	Type 2 diabetes	EUR	Wald ratio	1	0.056962	0.246835	0.0394831	0.171093	1.04027	0.743892	1.45474	0.817494	0.943597	11.7977						FALSE	TRUE
Depression	Type 2 diabetes	EAS	Wald ratio	1	-0.0403121	0.0962289	-0.0279422	0.0667008	0.972445	0.853273	1.10826	0.675275	0.838273	31.0524						FALSE	TRUE
Depression	Type 2 diabetes	Meta_Analysis	Wald ratio		-0.0274785	0.0896566	-0.0190467	0.0621452	0.981134	0.868618	1.10822	0.759234	0.911081					0			FALSE
Erectile dysfunction	Type 2 diabetes	EUR	Wald ratio	1	0.0129068	0.0252525	0.00894634	0.0175037	1.00899	0.974958	1.0442	0.609273	0.838273	56.5352						FALSE	TRUE
Epilepsy	Type 2 diabetes	EUR	Inverse variance weighted	4	0.014153	0.173374	0.00981011	0.120174	1.00986	0.797933	1.27807	0.934939	0.943597	40.6552	32.528	3	4.05036e-07	0.907772	TRUE	FALSE	TRUE
Glaucoma	Type 2 diabetes	EUR	Inverse variance weighted	85	-0.00667989	0.0133423	-0.00463015	0.00924816	0.995381	0.9775	1.01359	0.616613	0.838273	61.5039	607.426	84	2.62032e-80	0.861712	TRUE	FALSE	TRUE
Osteoarthritis	Type 2 diabetes	EUR	Inverse variance weighted	29	0.0927204	0.1751	0.0642689	0.12137	1.06638	0.840619	1.35277	0.596439	0.838273	37.7492	1412.38	28	3.5927e-280	0.980175	TRUE	FALSE	TRUE
Osteoporosis	Type 2 diabetes	EUR	Inverse variance weighted	18	0.00197647	0.0192987	0.00136998	0.0133768	1.00137	0.975458	1.02797	0.918427	0.943597	28.1779	57.6519	17	2.55115e-06	0.705127	TRUE	FALSE	TRUE
Osteoporosis	Type 2 diabetes	EAS	Inverse variance weighted	11	-0.153886	0.0441726	-0.106666	0.0306181	0.898826	0.846473	0.954417	0.00049446	0.00794766	15.0721	20.5232	10	0.0246746	0.512748	TRUE	FALSE	TRUE
Osteoporosis	Type 2 diabetes	Meta_Analysis	Inverse variance weighted		-0.0708901	0.0777665	-0.0491373	0.0539036	0.95205	0.856596	1.05814	0.361992	0.59235					0.904349			TRUE
Parkinson's disease	Type 2 diabetes	EUR	Inverse variance weighted	23	-0.0186202	0.0182326	-0.0129066	0.0126379	0.987176	0.963024	1.01193	0.307132	0.581935	56.145	205.347	22	1.01928e-31	0.892864	TRUE	FALSE	TRUE
Rheumatoid arthritis	Type 2 diabetes	EUR	Inverse variance weighted	56	0.012648	0.0107142	0.00876693	0.00742653	1.00881	0.994228	1.0236	0.237807	0.55361	65.0903	280.064	55	6.77513e-32	0.803616	TRUE	FALSE	TRUE
Rheumatoid arthritis	Type 2 diabetes	EAS	Inverse variance weighted	18	-0.0234728	0.0365965	-0.0162701	0.0253668	0.983862	0.936141	1.03401	0.521266	0.815895	32.2973	90.7935	17	4.37744e-12	0.812762	TRUE	FALSE	TRUE
Rheumatoid arthritis	Type 2 diabetes	Meta_Analysis	Inverse variance weighted		0.00979643	0.0102826	0.00679037	0.00712736	1.00681	0.992846	1.02098	0.340733	0.59235					0			FALSE
Schizophrenia	Type 2 diabetes	EUR	Inverse variance weighted	130	-0.0159361	0.0151469	-0.011046	0.010499	0.989015	0.968871	1.00958	0.292753	0.581935	44.7897	948.972	129	5.4487e-125	0.864063	TRUE	FALSE	TRUE
Schizophrenia	Type 2 diabetes	AMR	Inverse variance weighted	4	-0.00463313	0.0531245	-0.00321144	0.0368231	0.996794	0.927387	1.0714	0.930502	0.943597	14.7201	8.75074	3	0.0327952	0.657172	TRUE	FALSE	TRUE
Schizophrenia	Type 2 diabetes	EAS	Inverse variance weighted	14	-0.136653	0.0377273	-0.0947204	0.0261506	0.909627	0.864179	0.957466	0.000292203	0.00794766	17.9839	32.9823	13	0.00171446	0.605849	TRUE	FALSE	TRUE
Schizophrenia	Type 2 diabetes	Meta_Analysis	Inverse variance weighted		-0.0522145	0.0416025	-0.0361923	0.0288366	0.964455	0.911456	1.02054	0.209449	0.55361					0.777999			TRUE
