## Supplemental Table 5 for "The effect of type 2 diabetes genetic predisposition on non-cardiovascular comorbidities"

### Sheet: processed_univariate_mr_results
Supplemental Table 5: Results of the univariate cardiometabolic Mendelian randomization analysis using genetic predisposition to cardiometabolic traits as the exposure and non-cardiovascular comorbidities as the outcome, along with sensitivity analysis results.
DiffDirection=FALSE if direction of effect consistent across different MR methods; FlagPleiotropy=FALSE if no evidence of pleiotropy (MR-Egger intercept test); FlagHeterogeneity=FALSE if no evidence of heterogeneity (I2)
exposure	outcome	ancestry	method	nsnp	beta	standard_error	2FC_beta	2FC_se	odds_ratio	ci_lower	ci_upper	p_value	p_value_fdr	Fstat	Q	Q_df	Q_pval	I2	DiffDirection	FlagPleiotropy	FlagHeterogeneity	FlagSteiger
Body mass index (BMI)	Alzheimer's disease	EUR	Inverse variance weighted	472	-0.211697	0.142945	-0.146737	0.0990822	0.863521	0.20323	1.04861	0.138616	0.369642	75.6442	4638.56	471	0	0.89846	FALSE	FALSE	TRUE	FALSE
Waist-to-hip ratio	Alzheimer's disease	EUR	Inverse variance weighted	307	-0.386911	0.222915	-0.268186	0.154513	0.764765	0.260689	1.03527	0.0826186	0.236053	63.7275	4384.45	306	0	0.930208	FALSE	FALSE	TRUE	FALSE
Body fat percentage	Alzheimer's disease	EUR	Inverse variance weighted	176	-0.59342	0.404392	-0.411327	0.280303	0.66277	0.361055	1.14805	0.142257	0.374361	56.2323	4234.07	175	0	0.958669	FALSE	FALSE	TRUE	FALSE
Proinsulin	Alzheimer's disease	EUR	Inverse variance weighted	21	0.0309473	0.0464777	0.021451	0.0322159	1.02168	0.139417	1.08828	0.505505	0.74339	110.39	20.2513	20	0.442312	0.0124086	FALSE	FALSE	FALSE	FALSE
Subcutaneos adipose tissue volume	Alzheimer's disease	EUR	Inverse variance weighted	4	0.00912751	0.149736	0.00632671	0.103789	1.00635	0.154332	1.23337	0.951393	0.956174	47.9639	0.868705	3	0.832973	-2.45341	FALSE	FALSE	FALSE	FALSE
Visceral adipose tissue volume	Alzheimer's disease	EUR	Inverse variance weighted	4	-0.0830966	0.172951	-0.0575982	0.119881	0.944029	0.177211	1.19407	0.630899	0.793584	40.087	2.95317	3	0.398902	-0.015857	FALSE	FALSE	FALSE	FALSE
Gluteofemoral adipose tissue volume	Alzheimer's disease	EUR	Inverse variance weighted	13	0.029596	0.0978907	0.0205144	0.0678527	1.02073	0.144747	1.16591	0.762395	0.871309	37.8075	12.9912	12	0.369683	0.0762958	FALSE	FALSE	FALSE	FALSE
HDL	Alzheimer's disease	EUR	Inverse variance weighted	414	-0.334331	0.115121	-0.23174	0.0797959	0.793152	0.228829	0.927428	0.00368234	0.0181359	185.769	3781.11	413	0	0.890773	FALSE	FALSE	TRUE	FALSE
Triglycerides	Alzheimer's disease	EUR	Inverse variance weighted	398	-0.0121981	0.0544276	-0.00845507	0.0377263	0.991581	0.148708	1.06768	0.822667	0.908588	163.868	674.816	397	1.01381e-16	0.411691	FALSE	FALSE	FALSE	FALSE
Fasting insulin	Alzheimer's disease	EUR	Inverse variance weighted	13	-0.0540967	0.230509	-0.037497	0.159777	0.963197	0.177623	1.31741	0.814454	0.908588	42.1605	8.11453	12	0.776117	-0.478828	FALSE	FALSE	FALSE	FALSE
Fasting glucose	Alzheimer's disease	EUR	Inverse variance weighted	40	0.0592463	0.0996641	0.0410664	0.0690819	1.04192	0.139027	1.19299	0.552205	0.765729	99.4899	90.0145	39	6.55024e-06	0.566737	FALSE	FALSE	TRUE	FALSE
Random glucose	Alzheimer's disease	EUR	Inverse variance weighted	87	0.544931	0.581542	0.377717	0.403094	1.45895	0.0857389	3.21485	0.348735	0.58611	121.282	128.226	86	0.00215175	0.329307	FALSE	FALSE	FALSE	FALSE
Body mass index (BMI)	Attention deficit disorder	EUR	Inverse variance weighted	461	0.578467	0.0435871	0.400962	0.0302123	1.49326	0.0552117	1.58436	3.38656e-40	1.69328e-38	76.0491	969.996	460	1.41392e-38	0.525771	FALSE	TRUE	TRUE	FALSE
Waist-to-hip ratio	Attention deficit disorder	EUR	Inverse variance weighted	297	0.336222	0.0569288	0.233051	0.03946	1.26245	0.0876035	1.36396	3.50497e-09	5.00711e-08	64.4646	656.787	296	2.03733e-29	0.549321	FALSE	TRUE	TRUE	FALSE
Body fat percentage	Attention deficit disorder	EUR	Inverse variance weighted	169	0.724841	0.0823148	0.502422	0.0570563	1.65272	0.0414912	1.84827	1.3001e-18	3.25025e-17	57.1183	394.354	168	3.01099e-20	0.573987	FALSE	FALSE	TRUE	FALSE
Proinsulin	Attention deficit disorder	EUR	Inverse variance weighted	20	0.0863916	0.0365723	0.0598821	0.02535	1.06171	0.128015	1.1158	0.0181661	0.0741473	114.378	30.0913	19	0.0506475	0.368589	FALSE	FALSE	FALSE	FALSE
Subcutaneos adipose tissue volume	Attention deficit disorder	EUR	Inverse variance weighted	4	0.284439	0.115561	0.197158	0.0801006	1.21794	0.099554	1.42498	0.0138403	0.0588949	47.9639	4.26721	3	0.234018	0.296965	FALSE	FALSE	FALSE	FALSE
Visceral adipose tissue volume	Attention deficit disorder	EUR	Inverse variance weighted	3	0.294392	0.124383	0.204057	0.086216	1.22637	0.0985229	1.45214	0.017942	0.0741473	38.5251	1.36014	2	0.506582	-0.470438	FALSE	FALSE	FALSE	FALSE
Gluteofemoral adipose tissue volume	Attention deficit disorder	EUR	Inverse variance weighted	12	0.054967	0.0947456	0.0381002	0.0656726	1.03884	0.139395	1.18154	0.561811	0.765729	38.0808	26.0825	11	0.00630901	0.578261	FALSE	FALSE	TRUE	FALSE
HDL	Attention deficit disorder	EUR	Inverse variance weighted	377	-0.0636362	0.0360295	-0.0441093	0.0249737	0.956849	0.157166	1.00485	0.0773577	0.224225	193.792	780.555	376	1.64568e-30	0.518291	FALSE	TRUE	TRUE	FALSE
Triglycerides	Attention deficit disorder	EUR	Inverse variance weighted	370	0.0778094	0.0401503	0.0539334	0.0278301	1.05541	0.129927	1.11458	0.0526292	0.16751	162.017	764.624	369	8.0238e-30	0.51741	FALSE	TRUE	TRUE	FALSE
Fasting insulin	Attention deficit disorder	EUR	Inverse variance weighted	13	0.336863	0.174753	0.233495	0.12113	1.26301	0.0949539	1.60145	0.0538992	0.168435	42.1605	16.1566	12	0.184167	0.257271	FALSE	FALSE	FALSE	FALSE
Fasting glucose	Attention deficit disorder	EUR	Inverse variance weighted	38	0.014413	0.0705187	0.00999035	0.0488798	1.01004	0.145032	1.11159	0.838052	0.908588	102.488	98.0221	37	2.01421e-07	0.622534	FALSE	FALSE	TRUE	FALSE
Random glucose	Attention deficit disorder	EUR	Inverse variance weighted	73	0.0827378	0.494326	0.0573494	0.34264	1.05903	0.176744	2.07285	0.867075	0.91581	133.187	169.52	72	7.71399e-10	0.57527	FALSE	FALSE	TRUE	FALSE
Body mass index (BMI)	Anorexia nervosa	EUR	Inverse variance weighted	466	-0.388032	0.0605926	-0.268963	0.0419996	0.764171	0.233219	0.829739	1.51412e-10	2.32942e-09	75.7157	903.713	465	1.8528e-30	0.485456	FALSE	TRUE	FALSE	FALSE
Waist-to-hip ratio	Anorexia nervosa	EUR	Inverse variance weighted	301	-0.314461	0.0753385	-0.217968	0.0522207	0.804151	0.217857	0.890818	2.99334e-05	0.00026029	64.0922	541.589	300	4.17652e-16	0.446074	FALSE	TRUE	FALSE	FALSE
Body fat percentage	Anorexia nervosa	EUR	Inverse variance weighted	172	-0.384783	0.105993	-0.266712	0.0734686	0.765894	0.239864	0.884517	0.000283112	0.00182653	56.353	314.651	171	1.40431e-10	0.456541	FALSE	TRUE	FALSE	FALSE
Proinsulin	Anorexia nervosa	EUR	Inverse variance weighted	20	-0.0495005	0.0504941	-0.0343112	0.0349999	0.966271	0.155845	1.03488	0.326927	0.57308	114.378	26.1469	19	0.126147	0.273337	FALSE	FALSE	FALSE	FALSE
Subcutaneos adipose tissue volume	Anorexia nervosa	EUR	Inverse variance weighted	5	0.34606	0.155939	0.239871	0.108089	1.27108	0.0922514	1.57102	0.0264728	0.0998974	44.3008	5.68036	4	0.224324	0.29582	FALSE	FALSE	FALSE	FALSE
Visceral adipose tissue volume	Anorexia nervosa	EUR	Inverse variance weighted	3	0.116064	0.224137	0.0804495	0.15536	1.08377	0.139619	1.46955	0.60458	0.793107	38.5251	3.08123	2	0.214249	0.350909	FALSE	FALSE	FALSE	FALSE
Gluteofemoral adipose tissue volume	Anorexia nervosa	EUR	Inverse variance weighted	13	0.181076	0.0874491	0.125512	0.0606151	1.13373	0.115153	1.27675	0.038392	0.134709	37.502	11.4132	12	0.493879	-0.0514147	FALSE	FALSE	FALSE	FALSE
HDL	Anorexia nervosa	EUR	Inverse variance weighted	391	0.0942705	0.0472728	0.0653433	0.032767	1.06753	0.127507	1.13833	0.0461322	0.153774	190.364	655.509	390	8.62115e-16	0.405043	FALSE	TRUE	FALSE	FALSE
Triglycerides	Anorexia nervosa	EUR	Inverse variance weighted	380	-0.0773104	0.0499107	-0.0535875	0.0345955	0.947823	0.161518	1.01432	0.121388	0.328077	167.737	606.055	379	1.00969e-12	0.374645	FALSE	TRUE	FALSE	FALSE
Fasting insulin	Anorexia nervosa	EUR	Inverse variance weighted	13	-0.328766	0.241981	-0.227883	0.167728	0.796217	0.248364	1.10613	0.174259	0.391594	42.1605	15.0548	12	0.238453	0.202912	FALSE	FALSE	FALSE	FALSE
Fasting glucose	Anorexia nervosa	EUR	Inverse variance weighted	40	-0.0690404	0.0767548	-0.0478552	0.0532024	0.953272	0.162804	1.05804	0.36839	0.601797	99.4899	57.2976	39	0.0295098	0.319343	FALSE	FALSE	FALSE	FALSE
Random glucose	Anorexia nervosa	EUR	Inverse variance weighted	82	-1.05542	0.528192	-0.731558	0.366115	0.481159	0.561605	0.986124	0.0456986	0.153774	125.719	109.55	81	0.0190277	0.260611	FALSE	FALSE	FALSE	FALSE
Body mass index (BMI)	Asthma	EUR	Inverse variance weighted	425	0.291013	0.0275642	0.201715	0.019106	1.2235	0.0926476	1.27019	4.68226e-26	1.8729e-24	75.5948	1276.68	424	2.91105e-86	0.667887	FALSE	FALSE	TRUE	FALSE
Waist-to-hip ratio	Asthma	EUR	Inverse variance weighted	289	0.180698	0.0427944	0.12525	0.0296628	1.13343	0.111708	1.20128	2.41647e-05	0.00023014	66.1081	1383.05	288	1.91036e-142	0.791765	FALSE	FALSE	TRUE	FALSE
Body fat percentage	Asthma	EUR	Inverse variance weighted	175	0.342621	0.0456076	0.237487	0.0316128	1.26806	0.0859679	1.34911	5.80708e-14	1.05583e-12	55.9135	488.984	174	1.02738e-31	0.64416	FALSE	FALSE	TRUE	FALSE
Proinsulin	Asthma	EUR	Inverse variance weighted	16	-0.031518	0.0231506	-0.0218466	0.0160468	0.97839	0.14933	1.00965	0.173378	0.391594	124.651	32.2809	15	0.00589442	0.535328	FALSE	FALSE	TRUE	FALSE
Subcutaneos adipose tissue volume	Asthma	EUR	Inverse variance weighted	4	0.151532	0.0648633	0.105034	0.0449598	1.11075	0.118587	1.21307	0.0194825	0.07793	31.5263	1.55797	3	0.668957	-0.925583	FALSE	FALSE	FALSE	FALSE
Visceral adipose tissue volume	Asthma	EUR	Inverse variance weighted	3	0.176177	0.0621464	0.122116	0.0430766	1.12989	0.114007	1.22942	0.00458452	0.021831	40.0098	0.411714	2	0.813949	-3.85774	FALSE	FALSE	FALSE	FALSE
Gluteofemoral adipose tissue volume	Asthma	EUR	Inverse variance weighted	10	-0.037883	0.0393145	-0.0262585	0.0272507	0.974083	0.152292	1.02752	0.335252	0.57308	39.6952	12.2858	9	0.197674	0.267445	FALSE	FALSE	FALSE	FALSE
HDL	Asthma	EUR	Inverse variance weighted	392	-0.0311048	0.0231564	-0.0215602	0.0160508	0.978671	0.149248	1.00995	0.179192	0.398204	192.096	1329.88	391	1.35863e-102	0.705988	FALSE	FALSE	TRUE	FALSE
Triglycerides	Asthma	EUR	Inverse variance weighted	359	0.00769577	0.0267726	0.0053343	0.0185573	1.00535	0.142	1.04259	0.773768	0.879282	167.034	1312.12	358	6.83746e-109	0.727159	FALSE	FALSE	TRUE	FALSE
Fasting insulin	Asthma	EUR	Inverse variance weighted	11	-0.0407386	0.123901	-0.0282378	0.0858818	0.972157	0.162099	1.15038	0.742308	0.867011	40.5348	21.3898	10	0.0185335	0.532488	FALSE	FALSE	TRUE	FALSE
Fasting glucose	Asthma	EUR	Inverse variance weighted	35	-0.0302548	0.0512536	-0.0209711	0.0355263	0.979247	0.152012	1.04986	0.554992	0.765729	90.7195	81.9294	34	7.80613e-06	0.585008	FALSE	FALSE	TRUE	FALSE
Random glucose	Asthma	EUR	Inverse variance weighted	77	-0.353732	0.305915	-0.245188	0.212044	0.782557	0.266663	1.1858	0.247555	0.471533	108.455	224.675	76	1.2998e-16	0.661734	FALSE	FALSE	TRUE	FALSE
HDL	Asthma	EAS	Inverse variance weighted	49	0.0507499	0.053343	0.0351771	0.0369746	1.0358	0.136259	1.11365	0.341407	0.578657	174.931	176.183	48	1.55757e-16	0.727556	TRUE	FALSE	TRUE	FALSE
Triglycerides	Asthma	EAS	Inverse variance weighted	29	-0.20073	0.0486817	-0.139136	0.0337436	0.87011	0.187933	0.929603	3.73446e-05	0.000298757	175.952	72.5198	28	8.21122e-06	0.613899	TRUE	FALSE	TRUE	FALSE
Glucose	Asthma	EAS	Inverse variance weighted	14	-0.396951	0.158822	-0.275146	0.110087	0.759461	0.251967	0.942353	0.0124423	0.0540969	76.0136	31.786	13	0.00258402	0.591015	TRUE	FALSE	TRUE	FALSE
Body mass index (BMI)	Asthma	EAS	Inverse variance weighted	66	0.177952	0.0814384	0.123347	0.0564488	1.13128	0.115227	1.26363	0.0288807	0.106966	58.7279	131.199	65	2.24191e-06	0.504568	TRUE	FALSE	TRUE	FALSE
HDL	Asthma	SAS	Inverse variance weighted	16	-0.0457348	0.0766846	-0.0317009	0.0531537	0.968796	0.157917	1.07517	0.550907	0.765729	127.618	4.12767	15	0.997288	-2.63401	TRUE	FALSE	FALSE	FALSE
Triglycerides	Asthma	SAS	Inverse variance weighted	13	0.0235449	0.0744626	0.0163201	0.0516136	1.01645	0.143613	1.12466	0.751852	0.869194	163.706	10.1789	12	0.60027	-0.17891	TRUE	FALSE	FALSE	FALSE
Body mass index (BMI)	back_pain	EUR	Inverse variance weighted	498	0.238943	0.0335483	0.165622	0.0232539	1.18013	0.101287	1.23516	1.06106e-12	1.76844e-11	74.8798	673.188	497	2.11254e-07	0.261721	TRUE	TRUE	FALSE	FALSE
Waist-to-hip ratio	back_pain	EUR	Inverse variance weighted	323	0.145424	0.0433597	0.1008	0.0300547	1.10606	0.117912	1.17317	0.000796857	0.00442698	64.4704	449.641	322	3.21582e-06	0.283873	TRUE	FALSE	FALSE	FALSE
Body fat percentage	back_pain	EUR	Inverse variance weighted	176	0.285822	0.0658363	0.198116	0.0456343	1.2191	0.0959613	1.33317	1.4158e-05	0.000149032	56.6153	274.82	175	2.1228e-06	0.36322	TRUE	TRUE	FALSE	FALSE
Proinsulin	back_pain	EUR	Inverse variance weighted	20	-0.0389242	0.0293247	-0.0269802	0.0203263	0.973381	0.15145	1.01294	0.184392	0.405258	114.378	6.09148	19	0.997702	-2.11911	TRUE	FALSE	FALSE	FALSE
Subcutaneos adipose tissue volume	back_pain	EUR	Inverse variance weighted	4	-0.0694371	0.0956743	-0.0481302	0.0663164	0.95301	0.165037	1.08529	0.467982	0.698481	47.9639	1.88808	3	0.595958	-0.588918	TRUE	FALSE	FALSE	FALSE
Visceral adipose tissue volume	back_pain	EUR	Inverse variance weighted	3	-0.239973	0.187926	-0.166336	0.130261	0.846761	0.216667	1.09305	0.201619	0.424461	38.5251	4.74009	2	0.0934764	0.578067	TRUE	FALSE	TRUE	FALSE
Gluteofemoral adipose tissue volume	back_pain	EUR	Inverse variance weighted	14	-0.0769142	0.0736823	-0.0533129	0.0510727	0.948083	0.164118	1.0479	0.296549	0.539179	40.4217	22.6562	13	0.0459921	0.426205	TRUE	FALSE	FALSE	FALSE
HDL	back_pain	EUR	Inverse variance weighted	439	-0.0381565	0.027036	-0.0264481	0.01874	0.973899	0.151057	1.01034	0.15815	0.391345	186.518	575.774	438	1.01042e-05	0.239285	TRUE	FALSE	FALSE	FALSE
Triglycerides	back_pain	EUR	Inverse variance weighted	415	0.0259106	0.0311059	0.0179598	0.021561	1.01812	0.138906	1.06207	0.404857	0.627685	154.831	552.301	414	5.97221e-06	0.250408	TRUE	TRUE	FALSE	FALSE
Fasting insulin	back_pain	EUR	Inverse variance weighted	13	-0.0604937	0.169166	-0.0419311	0.117257	0.958936	0.171657	1.2067	0.720642	0.863044	42.1605	15.3874	12	0.220933	0.220139	TRUE	FALSE	FALSE	FALSE
Fasting glucose	back_pain	EUR	Inverse variance weighted	43	-0.0716008	0.0617403	-0.0496299	0.0427951	0.951582	0.161653	1.03484	0.246168	0.471533	98.236	48.0711	42	0.240427	0.126295	TRUE	FALSE	FALSE	FALSE
Random glucose	back_pain	EUR	Inverse variance weighted	90	-0.518055	0.380984	-0.359088	0.264078	0.698313	0.331338	1.17176	0.173899	0.391594	89.0154	104.22	89	0.129045	0.146041	TRUE	FALSE	FALSE	FALSE
Body mass index (BMI)	Cataracts	EUR	Inverse variance weighted	465	0.147356	0.0261005	0.102139	0.0180915	1.10754	0.116172	1.14752	1.64492e-08	2.19323e-07	75.2026	710.829	464	1.15234e-12	0.347241	FALSE	FALSE	FALSE	FALSE
Waist-to-hip ratio	Cataracts	EUR	Inverse variance weighted	302	0.154019	0.0356113	0.106758	0.0246839	1.11266	0.115771	1.16782	1.52539e-05	0.000152539	64.2271	515.331	301	1.79235e-13	0.415909	FALSE	FALSE	FALSE	FALSE
Body fat percentage	Cataracts	EUR	Inverse variance weighted	173	0.21717	0.0560057	0.150531	0.0388202	1.16245	0.106503	1.25435	0.000105473	0.00075338	56.7643	379.029	172	1.25882e-17	0.546208	FALSE	FALSE	TRUE	FALSE
Proinsulin	Cataracts	EUR	Inverse variance weighted	20	0.0441641	0.0244646	0.0306122	0.0169576	1.03109	0.134799	1.06593	0.0710393	0.208939	114.394	26.2886	19	0.122345	0.277254	FALSE	FALSE	FALSE	FALSE
Subcutaneos adipose tissue volume	Cataracts	EUR	Inverse variance weighted	5	0.123435	0.0637303	0.0855586	0.0441745	1.08933	0.123575	1.18784	0.0527657	0.16751	44.3008	4.04144	4	0.400427	0.0102539	FALSE	FALSE	FALSE	FALSE
Visceral adipose tissue volume	Cataracts	EUR	Inverse variance weighted	4	0.166772	0.120924	0.115598	0.0838181	1.12254	0.120468	1.32297	0.167848	0.391594	40.087	7.79745	3	0.0503887	0.615259	FALSE	FALSE	TRUE	FALSE
Gluteofemoral adipose tissue volume	Cataracts	EUR	Inverse variance weighted	14	-0.00990197	0.0621724	-0.00686352	0.0430946	0.99316	0.149046	1.08069	0.873459	0.91581	37.2895	29.0589	13	0.00642114	0.552633	FALSE	FALSE	TRUE	FALSE
HDL	Cataracts	EUR	Inverse variance weighted	398	-0.0376134	0.0242413	-0.0260716	0.0168028	0.974265	0.150656	1.00689	0.120752	0.328077	179.646	732.69	397	2.83015e-22	0.458161	FALSE	FALSE	FALSE	FALSE
Triglycerides	Cataracts	EUR	Inverse variance weighted	384	0.0297388	0.0267167	0.0206133	0.0185186	1.02083	0.137752	1.05856	0.265659	0.501244	161.702	739.705	383	5.89099e-25	0.482226	FALSE	FALSE	FALSE	FALSE
Fasting insulin	Cataracts	EUR	Inverse variance weighted	13	-0.0721051	0.217533	-0.0499794	0.150782	0.951249	0.180204	1.27833	0.740292	0.867011	42.1605	50.7891	12	1.0148e-06	0.763729	FALSE	FALSE	TRUE	FALSE
Fasting glucose	Cataracts	EUR	Inverse variance weighted	39	0.0174201	0.0357406	0.0120747	0.0247735	1.01215	0.140994	1.06251	0.625972	0.793584	100.4	51.976	38	0.064912	0.268893	FALSE	FALSE	FALSE	FALSE
Random glucose	Cataracts	EUR	Inverse variance weighted	84	0.772549	0.338642	0.53549	0.234729	1.70829	0.0444446	2.70624	0.0225298	0.0866533	123.666	193.759	83	7.60994e-11	0.571632	FALSE	FALSE	TRUE	FALSE
Body mass index (BMI)	Chronic obstructive pulmonary disease	EUR	Inverse variance weighted	543	0.398601	0.0283607	0.276289	0.0196581	1.31823	0.0769907	1.37001	7.2075e-45	4.805e-43	73.5574	1057.03	542	1.51225e-35	0.487242	FALSE	FALSE	FALSE	FALSE
Waist-to-hip ratio	Chronic obstructive pulmonary disease	EUR	Inverse variance weighted	357	0.213075	0.039238	0.147692	0.0271977	1.15916	0.105954	1.22262	5.62574e-08	7.03217e-07	63.9672	845.031	356	9.29216e-42	0.578714	FALSE	FALSE	TRUE	FALSE
Body fat percentage	Chronic obstructive pulmonary disease	EUR	Inverse variance weighted	204	0.545538	0.0538829	0.378138	0.0373488	1.45956	0.0594038	1.57042	4.30168e-24	1.43389e-22	55.4219	450.091	203	8.90709e-21	0.54898	FALSE	FALSE	TRUE	FALSE
Proinsulin	Chronic obstructive pulmonary disease	EUR	Inverse variance weighted	21	-0.0122554	0.0250173	-0.00849477	0.0173407	0.991541	0.145718	1.02582	0.624223	0.793584	110.39	28.9335	20	0.089077	0.30876	FALSE	FALSE	FALSE	FALSE
Subcutaneos adipose tissue volume	Chronic obstructive pulmonary disease	EUR	Inverse variance weighted	5	0.163963	0.115175	0.113651	0.079833	1.12036	0.120504	1.31013	0.154561	0.391295	44.3008	11.8654	4	0.0183805	0.662886	FALSE	FALSE	TRUE	FALSE
Visceral adipose tissue volume	Chronic obstructive pulmonary disease	EUR	Inverse variance weighted	4	0.0747093	0.0769583	0.0517845	0.0533434	1.05315	0.133878	1.16922	0.33166	0.57308	40.087	3.06192	3	0.382176	0.0202239	FALSE	FALSE	FALSE	FALSE
Gluteofemoral adipose tissue volume	Chronic obstructive pulmonary disease	EUR	Inverse variance weighted	16	0.150697	0.0391259	0.104455	0.02712	1.11011	0.116637	1.17071	0.000117352	0.000809327	40.0527	15.9889	15	0.382791	0.061848	FALSE	FALSE	FALSE	FALSE
HDL	Chronic obstructive pulmonary disease	EUR	Inverse variance weighted	497	-0.0327652	0.0232927	-0.0227111	0.0161453	0.977545	0.149592	1.00897	0.159525	0.391345	182.346	1005.12	496	8.04284e-37	0.506527	FALSE	TRUE	TRUE	FALSE
Triglycerides	Chronic obstructive pulmonary disease	EUR	Inverse variance weighted	465	0.0209821	0.0262766	0.0145437	0.0182136	1.01465	0.139387	1.05153	0.424576	0.648207	157.077	971.424	464	4.33408e-38	0.522351	FALSE	TRUE	TRUE	FALSE
Fasting insulin	Chronic obstructive pulmonary disease	EUR	Inverse variance weighted	13	0.0819107	0.16871	0.0567761	0.116941	1.05842	0.141203	1.33107	0.627313	0.793584	42.1605	28.7224	12	0.00433136	0.582208	FALSE	FALSE	TRUE	FALSE
Fasting glucose	Chronic obstructive pulmonary disease	EUR	Inverse variance weighted	45	-0.0318826	0.0361633	-0.0220993	0.0250665	0.978143	0.150756	1.0274	0.377978	0.609642	116.053	67.5695	44	0.0127024	0.348818	FALSE	FALSE	FALSE	FALSE
Random glucose	Chronic obstructive pulmonary disease	EUR	Inverse variance weighted	107	-0.457397	0.293954	-0.317043	0.203753	0.728299	0.294136	1.0858	0.119705	0.328077	109.94	195.918	106	2.53247e-07	0.458957	FALSE	FALSE	FALSE	FALSE
HDL	Chronic obstructive pulmonary disease	AMR	Inverse variance weighted	16	0.0323711	0.200855	0.022438	0.139222	1.02269	0.154857	1.34355	0.871962	0.91581	117.161	16.4626	15	0.351988	0.0888456	FALSE	FALSE	FALSE	FALSE
Triglycerides	Chronic obstructive pulmonary disease	AMR	Inverse variance weighted	18	-0.182106	0.177017	-0.126226	0.122699	0.881416	0.200915	1.12105	0.3036	0.547026	149.46	26.917	17	0.0592963	0.368429	FALSE	FALSE	FALSE	FALSE
Body mass index (BMI)	Carpal tunnel syndrome	EUR	Inverse variance weighted	441	0.553696	0.0306769	0.383793	0.0212636	1.46784	0.0575152	1.53031	7.99363e-73	1.59873e-70	76.2554	809.025	440	3.63223e-24	0.456135	FALSE	FALSE	FALSE	FALSE
Waist-to-hip ratio	Carpal tunnel syndrome	EUR	Inverse variance weighted	292	0.395776	0.0505296	0.274331	0.0350244	1.31565	0.0785791	1.40914	4.78057e-15	9.56114e-14	62.0198	869.606	291	5.63351e-59	0.665366	FALSE	FALSE	TRUE	FALSE
Body fat percentage	Carpal tunnel syndrome	EUR	Inverse variance weighted	174	0.332095	0.0818283	0.230191	0.0567191	1.25884	0.0897607	1.40686	4.94015e-05	0.000380011	56.6473	745.844	173	4.08923e-72	0.768048	FALSE	FALSE	TRUE	FALSE
Proinsulin	Carpal tunnel syndrome	EUR	Inverse variance weighted	20	-0.0183519	0.0286646	-0.0127206	0.0198688	0.98736	0.147289	1.02657	0.522024	0.756556	114.378	34.2842	19	0.0170086	0.445809	FALSE	FALSE	FALSE	FALSE
Subcutaneos adipose tissue volume	Carpal tunnel syndrome	EUR	Inverse variance weighted	4	0.495153	0.213946	0.343214	0.148296	1.40947	0.0732216	1.8849	0.0206469	0.0809681	47.9639	26.5641	3	7.26574e-06	0.887066	FALSE	FALSE	TRUE	FALSE
Visceral adipose tissue volume	Carpal tunnel syndrome	EUR	Inverse variance weighted	4	0.0997302	0.357864	0.0691277	0.248052	1.07157	0.156887	1.74248	0.780489	0.881908	40.087	64.1737	3	7.53517e-14	0.953252	FALSE	FALSE	TRUE	FALSE
Gluteofemoral adipose tissue volume	Carpal tunnel syndrome	EUR	Inverse variance weighted	12	-0.223234	0.156476	-0.154734	0.108461	0.856643	0.207929	1.05955	0.153685	0.391295	37.4774	125.997	11	1.12173e-21	0.912696	FALSE	FALSE	TRUE	FALSE
HDL	Carpal tunnel syndrome	EUR	Inverse variance weighted	394	-0.060131	0.0304778	-0.0416796	0.0211256	0.959177	0.15585	0.999727	0.0485022	0.159024	187.543	1093.79	393	2.39327e-67	0.640698	FALSE	TRUE	TRUE	FALSE
Triglycerides	Carpal tunnel syndrome	EUR	Inverse variance weighted	376	0.172835	0.0335354	0.1198	0.023245	1.12727	0.112342	1.17982	2.55262e-07	3.00308e-06	173.535	1122.36	375	1.39463e-75	0.665883	FALSE	TRUE	TRUE	FALSE
Fasting insulin	Carpal tunnel syndrome	EUR	Inverse variance weighted	12	0.480647	0.352764	0.333159	0.244518	1.39537	0.0828763	2.25334	0.173035	0.391594	41.6798	99.0217	11	2.78916e-16	0.888913	FALSE	FALSE	TRUE	FALSE
Fasting glucose	Carpal tunnel syndrome	EUR	Inverse variance weighted	36	0.165065	0.0542613	0.114414	0.0376111	1.12122	0.115328	1.20699	0.00234985	0.0127019	105.973	98.2846	35	6.39237e-08	0.643891	FALSE	FALSE	TRUE	FALSE
Random glucose	Carpal tunnel syndrome	EUR	Inverse variance weighted	82	1.4274	0.390307	0.989398	0.27054	2.68962	0.00673049	4.57066	0.000255064	0.00170043	125.989	228.945	81	4.7378e-16	0.646203	FALSE	FALSE	TRUE	FALSE
Body mass index (BMI)	Depression	EUR	Inverse variance weighted	533	0.0580162	0.0225476	0.0402137	0.0156288	1.04103	0.132021	1.07342	0.0100806	0.0448026	73.5625	1613.32	532	2.71656e-109	0.670246	FALSE	FALSE	TRUE	FALSE
Waist-to-hip ratio	Depression	EUR	Inverse variance weighted	341	0.0459806	0.0248377	0.0318714	0.0172162	1.03238	0.134491	1.06782	0.0641343	0.194346	64.4403	773.397	340	8.76136e-36	0.560381	FALSE	TRUE	TRUE	FALSE
Body fat percentage	Depression	EUR	Inverse variance weighted	196	0.152764	0.0380889	0.105888	0.0264012	1.1117	0.11619	1.17074	6.05324e-05	0.000448388	55.415	524.009	195	6.14468e-32	0.627869	FALSE	FALSE	TRUE	FALSE
Proinsulin	Depression	EUR	Inverse variance weighted	20	0.00217759	0.0209615	0.00150939	0.0145294	1.00151	0.142497	1.03044	0.91726	0.93598	114.378	45.902	19	0.000511719	0.586075	FALSE	FALSE	TRUE	FALSE
Subcutaneos adipose tissue volume	Depression	EUR	Inverse variance weighted	4	0.0646384	0.0669819	0.0448039	0.0464283	1.04582	0.134878	1.14546	0.334538	0.57308	47.9639	6.91182	3	0.0747621	0.565961	FALSE	FALSE	TRUE	FALSE
Visceral adipose tissue volume	Depression	EUR	Inverse variance weighted	3	0.0453529	0.112044	0.0314362	0.0776629	1.03194	0.142997	1.2016	0.68564	0.831079	38.5251	7.71194	2	0.0211531	0.740662	FALSE	FALSE	TRUE	FALSE
Gluteofemoral adipose tissue volume	Depression	EUR	Inverse variance weighted	15	0.0341358	0.0393476	0.0236611	0.0272737	1.02394	0.138117	1.08017	0.385645	0.617032	40.0288	34.5027	14	0.00174054	0.594235	FALSE	FALSE	TRUE	FALSE
HDL	Depression	EUR	Inverse variance weighted	482	-0.00615722	0.0146057	-0.00426786	0.0101239	0.995741	0.143484	1.0157	0.673344	0.830588	185.806	954.926	481	1.34317e-33	0.496296	FALSE	FALSE	FALSE	FALSE
Triglycerides	Depression	EUR	Inverse variance weighted	444	0.0316349	0.0174831	0.0219277	0.0121183	1.02217	0.136513	1.04674	0.0703795	0.208939	155.033	955.121	443	1.15041e-39	0.536184	FALSE	FALSE	TRUE	FALSE
Fasting insulin	Depression	EUR	Inverse variance weighted	13	0.0449425	0.100424	0.0311518	0.0696083	1.03164	0.141932	1.18244	0.654493	0.813034	42.1605	24.9115	12	0.0152481	0.518294	FALSE	FALSE	TRUE	FALSE
Fasting glucose	Depression	EUR	Inverse variance weighted	45	0.00334872	0.0288986	0.00232115	0.020031	1.00232	0.143055	1.04246	0.907749	0.93598	116.053	111.122	44	1.00278e-07	0.604039	FALSE	FALSE	TRUE	FALSE
Random glucose	Depression	EUR	Inverse variance weighted	102	-0.166682	0.171199	-0.115535	0.118666	0.890889	0.196425	1.12418	0.330248	0.57308	113.3	162.076	101	0.000110796	0.376837	FALSE	FALSE	FALSE	FALSE
HDL	Depression	EAS	Inverse variance weighted	62	-0.0185636	0.0321566	-0.0128673	0.0222892	0.987215	0.147688	1.0313	0.563746	0.765729	149.038	64.9691	61	0.3402	0.0610919	FALSE	FALSE	FALSE	FALSE
Triglycerides	Depression	EAS	Inverse variance weighted	34	0.0372052	0.0345647	0.0257887	0.0239584	1.02612	0.137073	1.07546	0.281751	0.526638	170.238	38.9287	33	0.220303	0.152297	FALSE	FALSE	FALSE	FALSE
Glucose	Depression	EAS	Inverse variance weighted	17	-0.177672	0.129431	-0.123153	0.0897148	0.884128	0.193365	1.0541	0.16984	0.391594	74.4947	23.5323	16	0.100228	0.320085	FALSE	FALSE	FALSE	FALSE
Body mass index (BMI)	Depression	EAS	Inverse variance weighted	80	-0.102987	0.0722967	-0.071385	0.0501123	0.931103	0.169509	1.0272	0.154301	0.391295	56.6116	112.929	79	0.00736153	0.300443	FALSE	FALSE	FALSE	FALSE
Body mass index (BMI)	Erectile dysfunction	EUR	Inverse variance weighted	543	0.206437	0.0611879	0.143091	0.0424122	1.15384	0.108706	1.25385	0.000741335	0.0042362	73.5574	607.517	542	0.0264933	0.107844	TRUE	FALSE	FALSE	FALSE
Waist-to-hip ratio	Erectile dysfunction	EUR	Inverse variance weighted	357	0.220939	0.0761554	0.153143	0.0527869	1.16549	0.107359	1.29254	0.00371786	0.0181359	63.9672	390.099	356	0.103107	0.0874113	TRUE	FALSE	FALSE	FALSE
Body fat percentage	Erectile dysfunction	EUR	Inverse variance weighted	204	0.0518562	0.10307	0.035944	0.0714424	1.0366	0.140818	1.1924	0.614881	0.793584	55.4219	199.953	203	0.547301	-0.0152382	TRUE	FALSE	FALSE	FALSE
Proinsulin	Erectile dysfunction	EUR	Inverse variance weighted	20	0.0230364	0.0642178	0.0159676	0.0445124	1.0161	0.142696	1.10873	0.719802	0.863044	114.378	20.8525	19	0.34501	0.0888367	TRUE	FALSE	FALSE	FALSE
Subcutaneos adipose tissue volume	Erectile dysfunction	EUR	Inverse variance weighted	5	0.0686872	0.255453	0.0476103	0.177067	1.04876	0.152818	1.48388	0.78802	0.885415	44.3008	6.92645	4	0.139827	0.422503	TRUE	FALSE	FALSE	FALSE
Visceral adipose tissue volume	Erectile dysfunction	EUR	Inverse variance weighted	4	0.0712397	0.216425	0.0493796	0.150014	1.05062	0.148199	1.40974	0.74203	0.867011	40.087	0.990639	3	0.803517	-2.02835	TRUE	FALSE	FALSE	FALSE
Gluteofemoral adipose tissue volume	Erectile dysfunction	EUR	Inverse variance weighted	17	-0.079617	0.109188	-0.0551863	0.0756831	0.946309	0.168793	1.09763	0.465894	0.698481	39.4941	15.8092	16	0.466352	-0.0120659	TRUE	FALSE	FALSE	FALSE
HDL	Erectile dysfunction	EUR	Inverse variance weighted	502	-0.0201361	0.0493889	-0.0139573	0.0342338	0.98614	0.149778	1.05458	0.683491	0.831079	181.125	552.3	501	0.055998	0.0928842	TRUE	FALSE	FALSE	FALSE
Triglycerides	Erectile dysfunction	EUR	Inverse variance weighted	469	-0.0339933	0.0578498	-0.0235623	0.0400984	0.976713	0.153469	1.05657	0.556792	0.765729	153.932	552.797	468	0.00412708	0.153396	TRUE	FALSE	FALSE	FALSE
Fasting insulin	Erectile dysfunction	EUR	Inverse variance weighted	13	0.184549	0.442928	0.12792	0.307014	1.13646	0.146541	2.07439	0.676929	0.830588	42.1605	24.1289	12	0.019535	0.502671	TRUE	FALSE	TRUE	FALSE
Fasting glucose	Erectile dysfunction	EUR	Inverse variance weighted	45	0.0191569	0.0951541	0.0132786	0.0659558	1.01337	0.146571	1.15321	0.840444	0.908588	116.053	57.3751	44	0.0850273	0.233116	TRUE	FALSE	FALSE	FALSE
Random glucose	Erectile dysfunction	EUR	Inverse variance weighted	106	-0.0171132	0.6183	-0.011862	0.428573	0.988208	0.221283	2.28906	0.977919	0.977919	110.626	100.576	105	0.603916	-0.0439873	TRUE	FALSE	FALSE	FALSE
Body mass index (BMI)	Glaucoma	EUR	Inverse variance weighted	472	-0.0382381	0.0449179	-0.0265046	0.0311347	0.973844	0.152957	1.03512	0.39461	0.617894	75.6804	870.373	471	3.65772e-26	0.458853	TRUE	FALSE	FALSE	FALSE
Waist-to-hip ratio	Glaucoma	EUR	Inverse variance weighted	306	0.0534168	0.0692211	0.0370257	0.0479804	1.03772	0.13725	1.14004	0.440302	0.667124	63.8185	814.974	305	4.33908e-48	0.625755	TRUE	FALSE	TRUE	FALSE
Body fat percentage	Glaucoma	EUR	Inverse variance weighted	178	-0.0484629	0.104361	-0.0335919	0.0723374	0.966966	0.161554	1.11426	0.642377	0.802971	56.2122	556.618	177	7.86194e-41	0.682008	TRUE	FALSE	TRUE	TRUE
Proinsulin	Glaucoma	EUR	Inverse variance weighted	20	0.0740845	0.0638596	0.0513515	0.0442641	1.05269	0.132786	1.1481	0.246002	0.471533	114.378	72.6042	19	3.37667e-08	0.738307	TRUE	FALSE	TRUE	FALSE
Subcutaneos adipose tissue volume	Glaucoma	EUR	Inverse variance weighted	4	0.037667	0.11611	0.0261087	0.0804814	1.02645	0.14495	1.20184	0.74563	0.867011	47.9639	3.52674	3	0.31731	0.149357	TRUE	FALSE	FALSE	FALSE
Visceral adipose tissue volume	Glaucoma	EUR	Inverse variance weighted	4	0.00769184	0.116412	0.00533158	0.0806909	1.00535	0.151104	1.17761	0.947319	0.956174	40.087	2.88289	3	0.410035	-0.0406214	TRUE	FALSE	FALSE	FALSE
Gluteofemoral adipose tissue volume	Glaucoma	EUR	Inverse variance weighted	13	0.0948648	0.0970579	0.0657553	0.0672754	1.06797	0.13187	1.21849	0.328369	0.57308	37.8075	25.4227	12	0.012942	0.527981	TRUE	FALSE	TRUE	FALSE
HDL	Glaucoma	EUR	Inverse variance weighted	409	0.00399917	0.0375573	0.00277202	0.0260328	1.00278	0.143789	1.05527	0.9152	0.93598	185.646	774.269	408	5.16258e-25	0.473051	TRUE	FALSE	FALSE	FALSE
Triglycerides	Glaucoma	EUR	Inverse variance weighted	391	0.00910466	0.0476317	0.00631087	0.0330158	1.00633	0.143791	1.0736	0.84841	0.912269	165.581	1004.76	390	8.06756e-56	0.611848	TRUE	FALSE	TRUE	FALSE
Fasting insulin	Glaucoma	EUR	Inverse variance weighted	13	0.0635612	0.385012	0.0440573	0.26687	1.04504	0.1684	1.76319	0.868874	0.91581	42.1605	61.9755	12	9.82728e-09	0.806375	TRUE	FALSE	TRUE	FALSE
Fasting glucose	Glaucoma	EUR	Inverse variance weighted	40	0.122554	0.0759881	0.0849479	0.0526709	1.08866	0.124792	1.20705	0.106787	0.300809	99.4899	97.3807	39	6.73763e-07	0.59951	TRUE	FALSE	TRUE	FALSE
Random glucose	Glaucoma	EUR	Inverse variance weighted	87	1.60771	0.532852	1.11438	0.369345	3.04767	0.00368275	6.28581	0.00255142	0.0133805	121.282	207.271	86	5.20637e-12	0.585084	TRUE	FALSE	TRUE	FALSE
Body mass index (BMI)	Osteoarthritis	EUR	Inverse variance weighted	543	0.320607	0.0218982	0.222228	0.0151786	1.24886	0.0878101	1.28657	1.54214e-48	1.54214e-46	73.5574	1411.4	542	1.07338e-78	0.615985	FALSE	FALSE	TRUE	FALSE
Waist-to-hip ratio	Osteoarthritis	EUR	Inverse variance weighted	357	0.102352	0.0302611	0.0709453	0.0209754	1.07352	0.12454	1.11858	0.000718787	0.00422816	63.9672	1124.34	356	1.57696e-80	0.683371	FALSE	FALSE	TRUE	FALSE
Body fat percentage	Osteoarthritis	EUR	Inverse variance weighted	204	0.368393	0.0421419	0.255351	0.0292105	1.29091	0.0820045	1.36698	2.29557e-18	5.10126e-17	55.4219	618.087	203	1.6952e-43	0.671568	FALSE	FALSE	TRUE	FALSE
Proinsulin	Osteoarthritis	EUR	Inverse variance weighted	21	-0.0247879	0.0199057	-0.0171817	0.0137976	0.982965	0.147664	1.00991	0.213033	0.439874	110.39	39.1637	20	0.00636167	0.489323	FALSE	FALSE	FALSE	FALSE
Subcutaneos adipose tissue volume	Osteoarthritis	EUR	Inverse variance weighted	4	0.350875	0.0838055	0.243208	0.0580896	1.27533	0.0870246	1.42913	2.82945e-05	0.000257223	47.9639	9.67843	3	0.021507	0.690032	FALSE	FALSE	TRUE	FALSE
Visceral adipose tissue volume	Osteoarthritis	EUR	Inverse variance weighted	4	0.167565	0.136695	0.116148	0.0947499	1.12316	0.121645	1.35237	0.220262	0.444973	40.087	20.8233	3	0.000114556	0.855931	FALSE	FALSE	TRUE	FALSE
Gluteofemoral adipose tissue volume	Osteoarthritis	EUR	Inverse variance weighted	16	0.0470268	0.0553406	0.0325965	0.0383592	1.03313	0.137163	1.1138	0.395452	0.617894	40.0527	71.2398	15	2.68391e-09	0.789444	FALSE	FALSE	TRUE	FALSE
HDL	Osteoarthritis	EUR	Inverse variance weighted	489	-0.0110124	0.0169312	-0.00763323	0.0117358	0.992396	0.144661	1.01549	0.51542	0.752438	184.226	1180.69	488	2.91332e-59	0.586681	FALSE	FALSE	TRUE	FALSE
Triglycerides	Osteoarthritis	EUR	Inverse variance weighted	458	0.0107582	0.0192832	0.00745704	0.0133661	1.00748	0.140675	1.03423	0.576907	0.76921	152.181	1090.38	457	1.08731e-53	0.58088	FALSE	FALSE	TRUE	FALSE
Fasting insulin	Osteoarthritis	EUR	Inverse variance weighted	13	0.111385	0.19751	0.0772062	0.136904	1.08026	0.138012	1.41275	0.572791	0.768847	42.1605	86.8391	12	2.01425e-13	0.861813	FALSE	FALSE	TRUE	FALSE
Fasting glucose	Osteoarthritis	EUR	Inverse variance weighted	45	-0.0578432	0.0305642	-0.0400939	0.0211855	0.960699	0.155395	1.00143	0.0584222	0.179761	116.053	107.943	44	2.71624e-07	0.592378	FALSE	FALSE	TRUE	FALSE
Random glucose	Osteoarthritis	EUR	Inverse variance weighted	96	-0.469754	0.222239	-0.325609	0.154044	0.722088	0.2833	0.976597	0.0345381	0.125593	115.803	218.934	95	8.82393e-12	0.566079	FALSE	FALSE	TRUE	FALSE
Body mass index (BMI)	Obsessive compulsory disorder	EUR	Inverse variance weighted	471	-0.49852	0.1202	-0.345547	0.0833162	0.707833	0.271434	0.833395	3.36239e-05	0.000280199	75.6163	588.794	470	0.00015278	0.201758	TRUE	FALSE	FALSE	TRUE
Waist-to-hip ratio	Obsessive compulsory disorder	EUR	Inverse variance weighted	301	-0.534466	0.152223	-0.370464	0.105513	0.690414	0.287165	0.849032	0.000446313	0.00270493	63.5672	354.511	300	0.01658	0.153764	TRUE	FALSE	FALSE	FALSE
Body fat percentage	Obsessive compulsory disorder	EUR	Inverse variance weighted	174	-0.58474	0.194241	-0.405311	0.134638	0.66677	0.309675	0.868124	0.0026092	0.0133805	56.2797	172.16	173	0.50373	-0.00487718	TRUE	FALSE	FALSE	TRUE
Proinsulin	Obsessive compulsory disorder	EUR	Inverse variance weighted	21	0.01145	0.110138	0.00793657	0.0763421	1.00797	0.149677	1.17066	0.917201	0.93598	110.39	15.4268	20	0.75149	-0.296448	TRUE	FALSE	FALSE	FALSE
Subcutaneos adipose tissue volume	Obsessive compulsory disorder	EUR	Inverse variance weighted	4	0.338484	0.394317	0.234619	0.27332	1.26443	0.110255	2.16047	0.39067	0.617894	47.9639	3.78404	3	0.285748	0.207196	TRUE	FALSE	FALSE	FALSE
Visceral adipose tissue volume	Obsessive compulsory disorder	EUR	Inverse variance weighted	3	0.384483	0.670991	0.266503	0.465095	1.30539	0.123258	3.24816	0.566639	0.765729	38.5251	4.58122	2	0.101205	0.563435	TRUE	FALSE	TRUE	FALSE
Gluteofemoral adipose tissue volume	Obsessive compulsory disorder	EUR	Inverse variance weighted	12	0.134676	0.279903	0.0933503	0.194014	1.09785	0.141174	1.60579	0.630408	0.793584	38.0808	16.9116	11	0.110518	0.349559	TRUE	FALSE	FALSE	FALSE
HDL	Obsessive compulsory disorder	EUR	Inverse variance weighted	406	0.102712	0.0970928	0.0711943	0.0672996	1.07379	0.130377	1.2252	0.290114	0.537249	186.586	467.445	405	0.0172732	0.133588	TRUE	FALSE	FALSE	FALSE
Triglycerides	Obsessive compulsory disorder	EUR	Inverse variance weighted	387	-0.0645443	0.109329	-0.0447387	0.0757809	0.956247	0.165553	1.10937	0.554943	0.765729	159.535	460.701	386	0.00529375	0.162146	TRUE	FALSE	FALSE	FALSE
Fasting insulin	Obsessive compulsory disorder	EUR	Inverse variance weighted	13	-0.100773	0.638532	-0.0698506	0.442597	0.932533	0.250282	2.22029	0.874599	0.91581	42.1605	16.5581	12	0.166989	0.275279	TRUE	FALSE	FALSE	FALSE
Fasting glucose	Obsessive compulsory disorder	EUR	Inverse variance weighted	40	0.0315359	0.155683	0.021859	0.107911	1.0221	0.150258	1.26284	0.839475	0.908588	99.4899	29.5258	39	0.863735	-0.32088	TRUE	FALSE	FALSE	FALSE
Random glucose	Obsessive compulsory disorder	EUR	Inverse variance weighted	85	-0.669881	1.12977	-0.464326	0.7831	0.628558	0.638346	2.91698	0.553226	0.765729	122.587	83.6877	84	0.489087	-0.00373116	TRUE	FALSE	FALSE	TRUE
Body mass index (BMI)	Osteoporosis	EUR	Inverse variance weighted	543	-0.144195	0.0539847	-0.0999485	0.0374194	0.904884	0.176197	0.973744	0.00756173	0.0351708	73.5574	696.972	542	7.10109e-06	0.22235	FALSE	FALSE	FALSE	FALSE
Waist-to-hip ratio	Osteoporosis	EUR	Inverse variance weighted	356	-0.0655862	0.0725735	-0.0454609	0.0503041	0.955557	0.161607	1.05457	0.366143	0.601797	64.0606	527.911	355	6.54737e-09	0.327538	FALSE	FALSE	FALSE	FALSE
Body fat percentage	Osteoporosis	EUR	Inverse variance weighted	202	-0.030333	0.0990122	-0.0210252	0.06863	0.979194	0.157144	1.12018	0.759334	0.871309	55.5157	274.136	201	0.000461731	0.266787	FALSE	FALSE	FALSE	FALSE
Proinsulin	Osteoporosis	EUR	Inverse variance weighted	21	-0.0847534	0.0656182	-0.0587466	0.0454831	0.942946	0.164855	1.03087	0.196491	0.418065	110.39	35.6639	20	0.0168403	0.439209	FALSE	FALSE	FALSE	FALSE
Subcutaneos adipose tissue volume	Osteoporosis	EUR	Inverse variance weighted	5	-0.200028	0.151796	-0.138649	0.105217	0.870533	0.201689	1.06991	0.187589	0.407803	44.3008	2.33092	4	0.675146	-0.716063	FALSE	FALSE	FALSE	FALSE
Visceral adipose tissue volume	Osteoporosis	EUR	Inverse variance weighted	4	-0.0149929	0.214872	-0.0103923	0.148938	0.989662	0.166827	1.32515	0.944372	0.956174	40.087	4.38352	3	0.222918	0.315619	FALSE	FALSE	FALSE	FALSE
Gluteofemoral adipose tissue volume	Osteoporosis	EUR	Inverse variance weighted	17	0.0959985	0.136379	0.0665411	0.0945308	1.0688	0.135291	1.28637	0.481489	0.713317	39.4941	37.8107	16	0.00161027	0.576839	FALSE	FALSE	TRUE	FALSE
HDL	Osteoporosis	EUR	Inverse variance weighted	500	0.053998	0.043952	0.0374286	0.0304652	1.03814	0.134757	1.10202	0.219234	0.444973	181.667	661.072	499	1.42339e-06	0.245165	FALSE	FALSE	FALSE	FALSE
Triglycerides	Osteoporosis	EUR	Inverse variance weighted	469	-0.0595114	0.0494656	-0.0412502	0.0342869	0.959589	0.157787	1.02629	0.228943	0.455147	156.156	636.639	468	3.13047e-07	0.26489	FALSE	FALSE	FALSE	FALSE
Fasting insulin	Osteoporosis	EUR	Inverse variance weighted	13	0.319962	0.35699	0.22178	0.247446	1.2483	0.11089	2.02744	0.370105	0.601797	42.1605	22.5949	12	0.0313683	0.468908	FALSE	FALSE	FALSE	FALSE
Fasting glucose	Osteoporosis	EUR	Inverse variance weighted	45	-0.0285091	0.0821503	-0.019761	0.0569423	0.980433	0.154942	1.0962	0.728565	0.867011	116.053	64.9711	44	0.0215025	0.322776	FALSE	FALSE	FALSE	FALSE
Random glucose	Osteoporosis	EUR	Inverse variance weighted	107	-0.705191	0.607643	-0.488801	0.421186	0.613361	0.457947	1.40035	0.245831	0.471533	109.94	156.514	106	0.00104118	0.322746	FALSE	FALSE	FALSE	FALSE
HDL	Osteoporosis	EAS	Inverse variance weighted	58	0.0527973	0.0376168	0.0365963	0.026074	1.03727	0.134393	1.09166	0.160451	0.391345	155.56	55.0856	57	0.547237	-0.0347535	TRUE	FALSE	FALSE	FALSE
Triglycerides	Osteoporosis	EAS	Inverse variance weighted	32	0.0119054	0.0584979	0.00825219	0.0405476	1.00829	0.144324	1.09169	0.83873	0.908588	177.728	66.5159	31	0.000215049	0.533946	TRUE	FALSE	TRUE	FALSE
Glucose	Osteoporosis	EAS	Inverse variance weighted	17	-0.0874845	0.140687	-0.0606396	0.0975169	0.941162	0.174268	1.13939	0.534049	0.765729	74.4947	18.6251	16	0.288585	0.140943	TRUE	FALSE	FALSE	FALSE
Body mass index (BMI)	Osteoporosis	EAS	Inverse variance weighted	80	-0.187869	0.0893754	-0.130221	0.0619503	0.877901	0.190379	0.99124	0.035551	0.126968	56.6116	114.381	79	0.00570233	0.309325	TRUE	FALSE	FALSE	FALSE
Body mass index (BMI)	Polycystic ovary syndrome	EUR	Inverse variance weighted	540	0.890057	0.101061	0.61694	0.0700499	1.85325	0.028373	2.12599	1.28361e-18	3.25025e-17	73.4868	623.642	539	0.00667624	0.135722	FALSE	TRUE	FALSE	FALSE
Waist-to-hip ratio	Polycystic ovary syndrome	EUR	Inverse variance weighted	352	0.471389	0.132274	0.326742	0.0916856	1.38644	0.0723858	1.65938	0.000365631	0.00228519	64.1112	434.931	351	0.00148791	0.192975	FALSE	FALSE	FALSE	TRUE
Body fat percentage	Polycystic ovary syndrome	EUR	Inverse variance weighted	201	1.03893	0.211793	0.720129	0.146804	2.0547	0.0206425	2.73974	9.32417e-07	1.03602e-05	55.4949	315.522	200	3.42628e-07	0.366129	FALSE	TRUE	FALSE	TRUE
Proinsulin	Polycystic ovary syndrome	EUR	Inverse variance weighted	20	-0.0223797	0.101216	-0.0155124	0.0701579	0.984607	0.155724	1.12975	0.825009	0.908588	114.378	20.3191	19	0.375609	0.0649207	FALSE	FALSE	FALSE	FALSE
Subcutaneos adipose tissue volume	Polycystic ovary syndrome	EUR	Inverse variance weighted	4	1.63721	0.617624	1.13483	0.428105	3.11065	0.00345213	7.19881	0.00802952	0.0364978	47.9639	10.4213	3	0.0153046	0.712127	FALSE	FALSE	TRUE	FALSE
Visceral adipose tissue volume	Polycystic ovary syndrome	EUR	Inverse variance weighted	4	1.20974	0.870069	0.838531	0.603086	2.31297	0.0196372	7.5427	0.164407	0.391594	40.087	15.7742	3	0.0012615	0.809816	FALSE	FALSE	TRUE	TRUE
Gluteofemoral adipose tissue volume	Polycystic ovary syndrome	EUR	Inverse variance weighted	16	0.038971	0.266507	0.0270127	0.184729	1.02738	0.160584	1.47562	0.883741	0.920563	40.0527	33.5122	15	0.00398475	0.552402	FALSE	FALSE	TRUE	TRUE
HDL	Polycystic ovary syndrome	EUR	Inverse variance weighted	489	-0.0438676	0.0852211	-0.0304067	0.0590707	0.970051	0.158464	1.08912	0.606727	0.793107	182.686	596.517	488	0.000545354	0.181918	FALSE	TRUE	FALSE	FALSE
Triglycerides	Polycystic ovary syndrome	EUR	Inverse variance weighted	455	0.123118	0.102535	0.0853389	0.0710715	1.08909	0.127004	1.25187	0.229849	0.455147	154.842	636.682	454	2.96879e-08	0.286928	FALSE	TRUE	FALSE	FALSE
Fasting insulin	Polycystic ovary syndrome	EUR	Inverse variance weighted	13	1.54882	0.768209	1.07356	0.532482	2.92579	0.00550522	8.30807	0.0437842	0.15098	42.1605	27.4947	12	0.00655407	0.563553	FALSE	FALSE	TRUE	FALSE
Fasting glucose	Polycystic ovary syndrome	EUR	Inverse variance weighted	45	-0.130966	0.141562	-0.0907785	0.0981236	0.91322	0.18419	1.10688	0.354891	0.591484	116.053	49.4954	44	0.263204	0.111029	FALSE	FALSE	FALSE	FALSE
Random glucose	Polycystic ovary syndrome	EUR	Inverse variance weighted	105	1.34372	1.07978	0.931397	0.748449	2.53805	0.0146087	11.0051	0.213339	0.439874	111.375	121.709	104	0.113132	0.145505	FALSE	TRUE	FALSE	TRUE
HDL	Rheumatoid arthritis	EAS	Inverse variance weighted	51	0.217738	0.166426	0.150924	0.115358	1.16291	0.114871	1.45794	0.190765	0.410248	162.928	822.042	50	2.89701e-140	0.939176	TRUE	FALSE	TRUE	FALSE
Triglycerides	Rheumatoid arthritis	EAS	Inverse variance weighted	29	-0.0995757	0.0947414	-0.0690206	0.0656698	0.933307	0.171424	1.06151	0.293247	0.538067	191.93	138.654	28	1.3109e-16	0.798059	TRUE	FALSE	TRUE	FALSE
Glucose	Rheumatoid arthritis	EAS	Inverse variance weighted	16	0.193982	0.237586	0.134458	0.164682	1.14392	0.125256	1.5797	0.414232	0.63728	67.5114	37.9729	15	0.000910652	0.604981	TRUE	FALSE	TRUE	FALSE
Body mass index (BMI)	Rheumatoid arthritis	EAS	Inverse variance weighted	69	-0.16137	0.297232	-0.111853	0.206025	0.894175	0.21298	1.33904	0.587192	0.777737	54.5771	825.76	68	1.28228e-130	0.917652	TRUE	FALSE	TRUE	TRUE
